# The relationship between Lipoprotein A and other lipids with prostate cancer risk: A multivariable Mendelian randomisation study

**DOI:** 10.1101/2021.07.01.21259705

**Authors:** Anna Ioannidou, Eleanor L Watts, Aurora Perez-Cornago, Elizabeth A Platz, Ian G Mills, Timothy J Key, Ruth C Travis, The PRACTICAL consortium, CRUK, BPC3, CAPS, PEGASUS, Konstantinos K Tsilidis, Verena Zuber

**Affiliations:** Department of Epidemiology and Biostatistics, School of Public Health, Imperial College London, London, UK; Cancer Epidemiology Unit, Nuffield Department of Population Health, University of Oxford, Oxford, UK; Department of Epidemiology, Johns Hopkins Bloomberg School of Public Health, Baltimore, Maryland, USA; Sidney Kimmel Comprehensive Cancer Center at Johns Hopkins, Baltimore, Maryland, USA; Department of Urology and the James Buchanan Brady Urological Institute, Johns Hopkins University School of Medicine, Baltimore, Maryland, USA; Nuffield Department of Surgical Sciences, University of Oxford, Oxford, UK; Patrick G Johnston Centre for Cancer Research (PGJCCR), Queen’s University Belfast, Belfast, UK; Centre for Cancer Biomarkers (CCBIO), University of Bergen, 5021 Bergen, Norway; Department of Hygiene and Epidemiology, University of Ioannina School of Medicine, Ioannina, Greece

## Abstract

**Background:** Numerous epidemiological studies have investigated the role of blood lipids in prostate cancer (PCa) risk though findings remain inconclusive to date. The ongoing research has mainly involved observational studies which are often prone to confounding. This study aimed to identify the relationship between genetically predicted blood lipid concentrations and PCa.

**Methods and Findings:** Data for low-density lipoprotein (LDL) cholesterol, high-density lipoprotein (HDL) cholesterol, triglycerides (TG), apolipoprotein A (apoA) and B (apoB), lipoprotein A (Lp(a)) and PCa were acquired from genome-wide association studies in UK Biobank and the PRACTICAL consortium, respectively. We used a two-sample Mendelian randomisation (MR) approach with both univariable and multivariable (MVMR) models and utilised a variety of robust methods and sensitivity analyses to assess the possibility of MR assumptions violation. No association was observed between genetically predicted concentrations of HDL, TG, apoA and apoB and PCa risk. Genetically predicted LDL concentration was positively associated with total PCa in the univariable analysis but adjustment for HDL, TG and Lp(a) led to a null association. Genetically predicted concentration of Lp(a) was associated with higher total PCa risk in the univariable (OR_weighted median_ per sd = 1.091; 95% CI 1.028-1.157; P=0.004) and MVMR analyses after adjustment for the other lipid traits (OR_IVW_ per sd = 1.068; 95% CI 1.005-1.134; P = 0.034). Genetically predicted Lp(a) was also associated with advanced (MVMR OR_IVW_ per sd = 1.078; 95% CI 0.999-1.163; P=0.055) and early age onset PCa (MVMR OR_IVW_ per sd = 1.150; 95% CI 1.015,1.303; P = 0.028). Although multiple estimation methods were utilized to minimize the effect of pleiotropic traits, the presence of any unmeasured pleiotropy cannot be excluded and may limit our findings.

**Conclusions:** We observed that genetically predicted Lp(a) concentrations are associated with an increased PCa risk. Future studies are required to understand the underlying biological pathways of this finding, as it may inform PCa prevention through Lp(a)-lowering strategies.
