## Supplementary Tables 1-15 and S1 File for "The relationship between Lipoprotein A and other lipids with prostate cancer risk: A multivariable Mendelian randomisation study": S1 Table.xlsx

### Sheet: S1 Table
S1 Table. Heritability of each blood lipid as estimated in a GWAS of Sinnott-Armstrong et al [20]. The estimates represent total heritability and the methodoly followed was the Heritability estimation summary statistics (HESS). The number of SNPS fitted in each model for the main univariable analysis is also reported.
Biomarker	Heritability	No. of SNPs
HDL	0.36	124
LDL	0.29	72
TG	0.29	96
Lp(a)	0.24	10
Apo A	0.31	115
Apo B	0.32	80
