## Supplementary Tables 1-15 and S1 File for "The relationship between Lipoprotein A and other lipids with prostate cancer risk: A multivariable Mendelian randomisation study": S2 Table.xlsx

### Sheet: S2 Table
S2 Table. Descriptive statistics of each blood lipid. Lp(a) is positively skewed, whereas the rest of the lipids are approximately normally distributed. Measurements are based on all samples (both sexes) in UK Biobank [19].
Biomarker	Units	Mean	S.D.	Min	Median	Max
HDL	mmol/L	1.45	0.38	0.22	1.4	4.4
LDL	mmol/L	3.56	0.87	0.27	3.52	9.8
TG	mmol/L	1.75	1.02	0.23	1.48	11.28
Lp(a)	nmol/L	44.64	49.22	3.8	21.1	189
Apo A	g/L	1.54	0.27	0.42	1.51	2.5
Apo B	g/L	1.03	0.24	0.4	1.02	2
