## Supplementary Tables 1-15 and S1 File for "The relationship between Lipoprotein A and other lipids with prostate cancer risk: A multivariable Mendelian randomisation study": S3 Table.xlsx

### Sheet: S3 Table
S3 Table. MR-Egger, MR-Presso and Contamination Mixture estimates for lp(a) on each PCa outcome from the univariable analysis. The contamination mixture method may indicate two distinct CIs associated with a single estimate. Associations of P<0.05 are shown in bold. .P ∈ (0.05,0.1], * P ∈ (0.01,0.05], ** P ∈ (0.001,0.01], *** P ∈ (0,0.001].
	Method	OR	95% CI	P
Overall PCa	MR-Egger	1.01005	[0.771,1.336]	0.93
	MR-Presso	1.0202		0.64
	Contamination Mixture	1.0202	[0.411,1.419]	0.23
Advanced PCa	MR-Egger	1.07251	[0.811,1.419]	0.6
	MR-Presso	1.03045		0.46
	Contamination Mixture	1.04081	[0.472,0.712]	0.26
			[0.932,1.174]
Early age onset PCa	MR-Egger	1.10517	[0.741,1.649]	0.62
	MR-Presso	1.23368		0.05*
	Contamination Mixture	1.34986	[1.127,1.419]	1.31x10-4***
