## Supplementary Tables 1-15 and S1 File for "The relationship between Lipoprotein A and other lipids with prostate cancer risk: A multivariable Mendelian randomisation study": S4 Table.xlsx

### Sheet: S4 Table
S4 Table. Univariable MR estimates for each lipid on total PCa. Genetically elevated LDL is significantly associated with total PCa only through the IVW approach, whereas the pleiotropy-robust methods do not support this association. Associations of P<0.05 are shown in bold. .P ∈ (0.05,0.1], * P ∈ (0.01,0.05], ** P ∈ (0.001,0.01], *** P ∈ (0,0.001].
Biomarker	Method	OR	95% CI	P
HDL	IVW	0.994018	[0.942,1.051]	0.825
	MR-Egger	0.987084	[0.896,1.083]	0.777
	Weighted Median	0.976286	[0.923,1.030]	0.414
LDL	IVW	1.08763	[1.020,1.162]	0.016*
	MR-Egger	0.992032	[0.896,1.094]	0.868
	Weighted Median	1.01613	[0.942,1.094]	0.669
TG	IVW	1.02634	[0.961,1.105]	0.449
	MR-Egger	1.00501	[0.896,1.116]	0.927
	Weighted Median	0.994018	0.932,1.062]	0.86
Apo A	IVW	1.02532	[0.970,1.083]	0.372
	MR-Egger	1.01005	[0.923,1.105]	0.841
	Weighted Median	1.02122	[0.961,1.083]	0.496
Apo B	IVW	1.02634	[0.961,1.094]	0.411
	MR-Egger	0.985112	[0.896,1.073]	0.723
	Weighted Median	0.98906	[0.932,1.051]	0.722
