## Supplementary Tables 1-15 and S1 File for "The relationship between Lipoprotein A and other lipids with prostate cancer risk: A multivariable Mendelian randomisation study": S5 Table.xlsx

### Sheet: S5 Table
S5 Table. Univariable MR estimates for each lipid on advanced PCa. None of these lipids are associated with advanced PCa.
Biomarker	Method	OR	95% CI	P
HDL	IVW	0.977262	[0.905,1.051]	0.552
	MR-Egger	0.949329	[0.887,1.083]	0.424
	Weighted Median	1.00803	[0.878,1.094]	0.739
LDL	IVW	1.06716	[0.970,1.174]	0.191
	MR-Egger	0.935195	[0.819,1.072]	0.327
	Weighted Median	0.984127	[0.869,1.116]	0.807
TG	IVW	1.00401	[0.923,1.094]	0.921
	MR-Egger	0.950279	[0.835,1.083]	0.449
	Weighted Median	0.956954	[0.861,1.062]	0.618
Apo A	IVW	1.001	[0.932,1.073]	0.991
	MR-Egger	1.003	[0.896,1.116]	0.958
	Weighted Median	1.02634	[0.923,1.139]	0.619
Apo B	IVW	0.992032	[0.914,1.073]	0.837
	MR-Egger	0.927743	[0.835,1.030]	0.15
	Weighted Median	0.986098	[0.887,1.094]	0.797
