## Supplementary Tables 1-15 and S1 File for "The relationship between Lipoprotein A and other lipids with prostate cancer risk: A multivariable Mendelian randomisation study": S6 Table.xlsx

### Sheet: Sheet1
S6 Table. MR-Egger estimates for lp(a) and each PCa outcome. Sensitivity Analyses refer to the univariable MR and are as follows; Sensitivity Analysis 1 includes variants according to an eased clumping threshold of r2<0.01, sensitivity analysis 2 includes SNPs for lp(a) according to a different IV set, whereas sensitivity analysis 3 is based on variants included in the LPA gene. Associations of P…
		OR	95% CI	P
Total PCa	Sensitivity Analysis 1	1.0629	[0.970,1.160]	0.17
	Sensitivity Analysis 2	1.02429	[0.990,1.070]	0.222
	Sensitivity Analysis 3	1.52348	[0.310,7.523]	0.605
	MVMR	1.06396	[1.002,1.130]	0.042*
	MVMR (+BMI)	1.06609	[1.008,1.129]	0.026*
Advanced PCa	Sensitivity Analysis 1	1.03873	[0.934,1.156]	0.481
	Sensitivity Analysis 2	1.01816	[0.972,1.066]	0.436
	Sensitivity Analysis 3	1.6048	[0.322,8.004]	0.563
	MVMR	1.07788	[0.998,1.164]	0.055.
	MVMR (+BMI)	1.07251	[0.988,1.153]	0.055.
Early onset PCa	Sensitivity Analysis 1	1.19602	[1.022,1.401]	0.025*
	Sensitivity Analysis 2	1.05232	[0.986,1.123]	0.127
	Sensitivity Analysis 3	3.13303	[0.128,76.325]	0.484
	MVMR	1.13997	[1.007,1.289]	0.038*
	MVMR (+BMI)	1.15027	[1.025,1.292]	0.017*
