## Supplementary Tables 1-15 and S1 File for "The relationship between Lipoprotein A and other lipids with prostate cancer risk: A multivariable Mendelian randomisation study": S7 Table.xlsx

### Sheet: S7 Table
S7 Table. IVW estimates from the MVMR model adjusted for BMI. Genetically elevated lp(a) is associated with overall, advanced and early onset of PCa in these models. Associations of P<0.05 are shown in bold. .P ∈ (0.05,0.1], * P ∈ (0.01,0.05], ** P ∈ (0.001,0.01], *** P ∈ (0,0.001].
	Biomarker	OR	95% CI	P
Overall PCa	HDL	0.99005	[0.930,1.053]	0.75
	LDL	1.00702	[0.934,1.085]	0.859
	TG	1.00401	[0.936,1.078]	0.906
	Lp(a)	1.06609	[1.008,1.129]	0.026*
Advanced PCa	HDL	0.992032	[0.919,1.073]	0.846
	LDL	1.01816	[0.931,1.113]	0.7
	TG	1	[0.916,1.092]	0.996
	Lp(a)	1.07466	[1.000,1.155]	0.050*
Early onset PCa	HDL	1.0202	[0.898,1.160]	0.759
	LDL	1.10076	[0.947,1.278]	0.209
	TG	1.03666	[0.897,1.200]	0.625
	Lp(a)	1.15488	[1.028,1.297]	0.015*
