## Supplementary Tables 1-15 and S1 File for "The relationship between Lipoprotein A and other lipids with prostate cancer risk: A multivariable Mendelian randomisation study": S8 Table.xlsx

### Sheet: S8 Table
S8 Table. IVW and MR-Egger estimates from the total PCa MVMR model adjusted for lp(a) and AST. Genetically elevated lp(a) is significantly associated with total PCa through the IVW method. Associations of P<0.05 are shown in bold. .P ∈ (0.05,0.1], * P ∈ (0.01,0.05], ** P ∈ (0.001,0.01], *** P ∈ (0,0.001].
Biomarker	Method	OR	95% CI	P
Lp(a)	IVW	1.07358	[1.000,1.151]	0.048*
	MR-Egger	1.06503	[0.981,1.132]	0.147
AST	IVW	0.945539	[0.867,1.033]	0.213
	MR-Egger	0.952181	[0.874,1.039]	0.271
