## Supplementary Tables 1-15 and S1 File for "The relationship between Lipoprotein A and other lipids with prostate cancer risk: A multivariable Mendelian randomisation study": S9 Table.xlsx

### Sheet: S9 Table
S9 Table. IVW and MR-Egger estimates from the total PCa MVMR model adjusted for lp(a) and creatinine. Genetically elevated lp(a) is significantly associated with total PCa through the IVW method and associated at borderline significance with total PCa with the MR-Egger approach. Associations of P<0.05 are shown in bold. .P ∈ (0.05,0.1], * P ∈ (0.01,0.05], ** P ∈ (0.001,0.01], *** P ∈ (0,0.001].
Biomarker	Method	OR	95% CI	P
Lp(a)	IVW	1.07037	[1.000,1.146]	0.05*
	MR-Egger	1.06396	[0.993,1.141]	0.08.
Creatinine	IVW	1.02327	[0.944,1.111]	0.576
	MR-Egger	1.02634	[0.946,1.114]	0.534
