## Supplementary Tables 1-15 and S1 File for "The relationship between Lipoprotein A and other lipids with prostate cancer risk: A multivariable Mendelian randomisation study": S11 Table.xlsx

### Sheet: S11 Table
S11 Table. Association between SNPs and total PCa. The following list includes IVs used in the main analysis, MVMR (adjusted for HDL,LDL,TG,lp(a) and BMI) and sensitivity analyses 1-4 .
Chr	position	SNP	Other allele	Effect allele	Beta	SE	p-value
1	230304051	rs11122454	C	T	-0.0102	0.0089	0.2496
1	96924097	rs11165643	C	T	-0.0035	0.0084	0.676
1	55526428	rs11206517	T	G	-0.0157	0.021	0.4547
1	55505647	rs11591147	G	T	-0.0561	0.0322	0.08109
1	154251259	rs12749691	A	T	-0.029	0.0092	0.001724
1	110232983	rs140584594	A	G	0.0352	0.0246	0.1532
1	182171957	rs1779823	G	T	0.0123	0.0089	0.165
1	26987646	rs193084249	A	G	-0.0175	0.0265	0.5107
1	72819884	rs2613500	T	C	0.001	0.0106	0.9282
1	220970028	rs2642438	A	G	0.0026	0.0091	0.7739
1	150940625	rs267738	T	G	0.0662	0.0096	6.692e-12
1	201800511	rs2678204	T	G	-0.007	0.0086	0.4149
1	2427712	rs3762444	C	T	-0.021	0.0084	0.01227
1	40035928	rs3768321	G	T	0.0179	0.0106	0.09203
1	109665000	rs4364908	G	A	0.0384	0.0176	0.02907
1	55521313	rs472495	G	T	0.0284	0.0089	0.001423
1	234848609	rs486142	G	A	0.0215	0.0085	0.01087
1	177889025	rs539515	A	C	0.014	0.0101	0.1687
1	109696333	rs542049	T	C	0.0013	0.0088	0.8847
1	20915418	rs603412	C	G	-0.0122	0.0085	0.1527
1	25793663	rs61775180	C	T	-0.01	0.0083	0.2259
1	243783763	rs61833201	A	G	0.0115	0.0085	0.176
1	219618564	rs61838776	C	A	0.0138	0.0113	0.2242
1	82375561	rs651533	T	A	-0.0115	0.0092	0.2136
1	8891125	rs6695310	T	C	-0.0059	0.0103	0.5669
1	93836218	rs698927	A	C	-0.0008	0.0105	0.9364
1	109817192	rs7528419	A	G	-0.0086	0.0097	0.3759
1	62999675	rs7534572	C	G	-0.0155	0.0098	0.115
2	65276049	rs1009360	T	C	0.0245	0.0082	0.002877
2	213409014	rs10184221	G	A	-0.0059	0.0091	0.5128
2	165528624	rs1128249	G	T	-0.0076	0.0081	0.3453
2	113967740	rs13407583	G	A	-0.0152	0.0101	0.1315
2	118656281	rs140074556	G	A	0.0019	0.015	0.897
2	21149771	rs140798831	T	C	0.0039	0.0089	0.6564
2	219555573	rs1427445	C	A	-0.0016	0.0081	0.8467
2	121306440	rs17050272	G	A	-0.0032	0.0083	0.6964
2	227095159	rs2138161	T	C	0.0095	0.0084	0.2572
2	136555659	rs2322659	T	C	0.0032	0.0101	0.7517
2	20363666	rs35135293	C	T	-0.0015	0.0081	0.8561
2	44097360	rs35206901	A	G	-0.0069	0.0105	0.5118
2	169832761	rs4148784	G	C	0.0018	0.0086	0.8339
2	28624161	rs4666069	C	T	0.0038	0.0158	0.8126
2	170963260	rs4668195	T	C	0.0095	0.0083	0.2547
2	58935282	rs4671328	T	G	-0.0071	0.0081	0.3814
2	21288321	rs562338	A	G	-0.0047	0.0107	0.6618
2	420443	rs563738408	G	A	0.049	0.0288	0.08871
2	6156881	rs60358769	T	A	0.0066	0.0082	0.4264
2	86807853	rs62147189	T	G	0.002	0.0087	0.8154
2	59307725	rs6545714	G	A	-0.0071	0.0083	0.3932
2	633063	rs74676797	G	A	-0.0304	0.0106	0.004078
2	44069772	rs75331444	G	A	0.0132	0.016	0.4081
2	27741237	rs780094	T	C	-0.022	0.0081	0.006587
3	185822353	rs10513801	T	G	0.0192	0.0122	0.1165
3	94038085	rs1454687	C	G	0.0055	0.008	0.4883
3	170727351	rs1879442	G	A	-0.0264	0.0092	0.004183
3	12359049	rs2067819	G	A	0.0228	0.0096	0.01811
3	12955982	rs2596902	G	A	0.0052	0.0084	0.5341
3	50202231	rs2624839	T	C	0.01	0.0081	0.2213
3	183497116	rs263009	T	C	0.0192	0.0084	0.02161
3	119536581	rs3732360	C	T	0.0037	0.009	0.6838
3	85898626	rs62261725	A	G	-0.0108	0.0085	0.2031
3	172253678	rs6764884	G	T	0.0035	0.0118	0.7688
3	134662251	rs6801218	T	A	0.0099	0.0087	0.2519
3	131629332	rs747503	G	A	-0.0015	0.0093	0.875
3	25086328	rs7618975	A	C	0.0027	0.0088	0.7585
3	61264084	rs815715	C	G	-0.0083	0.0082	0.3144
3	156798775	rs900400	T	C	0.0238	0.0083	0.004429
3	135880410	rs9647335	A	T	-0.0123	0.0104	0.2343
3	185922928	rs9820930	C	T	-0.0002	0.0111	0.9847
4	157613653	rs10012484	A	G	0.0148	0.0088	0.09155
4	45186139	rs10938398	G	A	0.0005	0.0081	0.9547
4	100239319	rs1229984	T	C	0.0347	0.0227	0.1268
4	137083193	rs1296328	A	C	0.0047	0.0082	0.5674
4	103188709	rs13107325	C	T	-0.0148	0.0163	0.3647
4	3443931	rs13108218	A	G	-0.0035	0.0087	0.6829
4	18346297	rs13135416	C	T	0.004	0.0089	0.6557
4	87976359	rs1471251	A	T	0.007	0.0081	0.3919
4	69537154	rs1960773	A	C	-0.003	0.0089	0.7397
4	88408172	rs28873097	T	C	0.0039	0.0082	0.636
4	69491456	rs34707604	T	C	-0.0025	0.0106	0.8157
4	25408838	rs34811474	G	A	-0.0183	0.0111	0.09734
5	53308819	rs112838464	G	A	-0.0024	0.0126	0.8469
5	87988934	rs1477290	T	C	-0.0012	0.0117	0.9212
5	156398169	rs1501908	G	C	0.0014	0.0087	0.8745
5	77389973	rs252749	G	A	-0.0129	0.0103	0.2106
5	134439287	rs254564	C	T	-0.0017	0.0087	0.8487
5	170482901	rs2591485	C	A	0.0144	0.0095	0.1311
5	52114050	rs2860025	G	A	0.0013	0.0094	0.8916
5	55861464	rs28650790	C	T	0.0204	0.0108	0.05906
5	74644706	rs6453131	T	G	0.0148	0.0081	0.06821
5	87697533	rs6870983	C	T	0.0124	0.0096	0.1979
5	122848876	rs7734476	G	A	0.0077	0.008	0.3365
6	161305787	rs111565833	T	C	0.0244	0.0416	0.5581
6	161415938	rs111839598	G	A	-0.0487	0.0455	0.2842
6	160560155	rs112476023	G	T	-0.068	0.0461	0.1402
6	160887192	rs117109638	G	A	0.0023	0.036	0.9488
6	161380396	rs117110496	C	T	0.1497	0.0508	0.00324
6	160571056	rs117307493	T	C	0.0216	0.0469	0.6451
6	162130436	rs117332645	T	C	-0.0096	0.0246	0.698
6	161522595	rs117347685	T	A	0.036	0.0228	0.1155
6	160847571	rs117446263	G	A	0.0553	0.0275	0.04445
6	161177443	rs117534432	C	T	-0.0078	0.024	0.7443
6	161189071	rs11753588	G	A	-0.0097	0.0133	0.4655
6	161080457	rs117857195	G	T	-0.0639	0.0346	0.06464
6	90322922	rs1179905	A	G	0.0041	0.0103	0.6926
6	159914995	rs118044566	G	A	-0.0253	0.0508	0.6182
6	161640802	rs118048838	C	T	-0.0942	0.0346	0.006436
6	160910517	rs12214416	T	A	0.0144	0.0192	0.4515
6	161694252	rs1321851	T	C	0.0035	0.0085	0.6818
6	161709278	rs138398246	G	A	0.0517	0.0398	0.1944
6	161251940	rs138491411	A	G	0.1124	0.048	0.01928
6	161135746	rs139389770	T	G	0.0147	0.0419	0.7254
6	161013013	rs140570886	T	C	0.0173	0.0351	0.6227
6	160909667	rs141834709	T	A	0.0533	0.0442	0.228
6	160942926	rs142126734	G	A	-0.1012	0.019	9.565e-08
6	160722556	rs143113590	C	T	0.0166	0.026	0.5235
6	160271809	rs143296916	A	G	-0.0646	0.0165	9.105e-05
6	160954800	rs143461353	C	T	0.0449	0.0511	0.3792
6	161503024	rs144240142	T	C	-0.1208	0.0507	0.0171
6	161292838	rs145099029	A	C	-0.0889	0.0725	0.2203
6	160119830	rs145591510	G	A	0.0156	0.0262	0.5512
6	161728784	rs146752622	G	T	0.0117	0.0427	0.7844
6	160216333	rs146992512	G	A	0.019	0.0108	0.07878
6	160569757	rs147082524	C	T	-0.0609	0.0604	0.3134
6	160587302	rs147626015	C	T	0.0841	0.0359	0.0191
6	160633223	rs150856119	G	A	0.1776	0.0241	1.877e-13
6	159706221	rs150906773	C	T	0.0184	0.031	0.5519
6	160943149	rs151292106	C	T	-0.0982	0.0247	6.921e-05
6	160891897	rs182443492	C	A	0.0178	0.0417	0.6691
6	161132830	rs1830519	G	A	-0.0283	0.0089	0.001559
6	161162290	rs1835346	A	G	-0.0455	0.0278	0.1009
6	160720804	rs183815886	G	C	0.0115	0.0699	0.8695
6	50303029	rs1845034	C	T	-0.0029	0.0117	0.8037
6	161214526	rs186418835	G	A	-0.0074	0.0585	0.8996
6	160710480	rs190412859	G	A	-0.0567	0.0249	0.02251
6	159093847	rs2630752	G	A	-0.0028	0.0106	0.7899
6	32587213	rs28383314	T	C	-0.0037	0.0082	0.6524
6	31298177	rs28752849	A	G	-0.0173	0.0085	0.04284
6	160770220	rs3004079	G	A	-0.0304	0.0158	0.05368
6	160645832	rs316003	C	T	-0.0942	0.0093	6.16e-24
6	160758116	rs316172	G	C	-0.0397	0.0085	2.937e-06
6	161591147	rs34025755	A	T	0.004	0.0104	0.6968
6	160560824	rs34130495	G	A	0.1172	0.0264	9.344e-06
6	161257953	rs34371670	C	T	0.1157	0.0346	0.000833
6	160975629	rs34498812	G	A	0.0176	0.0262	0.5015
6	161427062	rs34887229	C	A	0.1142	0.0332	0.0005766
6	42902508	rs3763236	T	C	0.0109	0.008	0.1742
6	160630721	rs376402211	G	A	-0.1018	0.02	3.48e-07
6	50788778	rs3798519	A	C	-0.0056	0.0102	0.5824
6	116316896	rs3822854	A	G	-0.0007	0.0081	0.9307
6	160628053	rs4123902	A	T	0.125	0.012	2.739e-25
6	161022107	rs41259144	C	T	0.057	0.0448	0.2031
6	160952333	rs41266385	A	C	-0.0988	0.0189	1.855e-07
6	160953642	rs41267809	A	G	-0.0032	0.0287	0.9117
6	161087863	rs41269133	T	C	0.0199	0.0139	0.1501
6	161070653	rs41269876	C	A	0.029	0.023	0.2074
6	161158999	rs4252147	T	A	-0.0872	0.0357	0.01452
6	161159366	rs4252152	T	G	-0.0894	0.0361	0.01325
6	161162406	rs4252170	T	C	-0.0269	0.0144	0.06271
6	161851337	rs4282384	C	T	-0.0331	0.0245	0.1774
6	160463936	rs435612	G	A	-0.0563	0.0139	4.966e-05
6	160551093	rs4646272	T	G	-0.0187	0.0164	0.2557
6	159951925	rs4709347	C	T	0.0144	0.0112	0.1994
6	161285760	rs4709474	A	G	0.0462	0.0081	1.29e-08
6	32619171	rs539981616	C	G	0.0174	0.0104	0.09532
6	160976262	rs561110147	T	C	-0.0525	0.0361	0.1465
6	161089307	rs56393506	C	T	0.0348	0.0106	0.00107
6	160736915	rs57267623	T	A	-0.0128	0.0176	0.4674
6	160505199	rs614754	C	G	-0.1511	0.035	1.618e-05
6	143263270	rs62428833	C	T	0.0156	0.0105	0.1355
6	160936985	rs62441877	A	G	-0.0206	0.0431	0.6328
6	161771037	rs62637702	T	C	-0.0372	0.0359	0.2998
6	160091836	rs71565748	C	T	0.0634	0.0353	0.07266
6	160607096	rs71565765	G	A	0.1048	0.0297	0.0004263
6	161017363	rs73596816	G	A	0.0449	0.0235	0.05612
6	160997118	rs74617384	A	T	0.0653	0.0157	3.395e-05
6	161088956	rs75274517	G	A	-0.0976	0.0455	0.03176
6	161432466	rs75803286	C	T	-0.0404	0.0262	0.1231
6	161137990	rs783147	G	A	-0.0236	0.0079	0.002958
6	81229876	rs78325276	T	C	-0.0075	0.0133	0.5731
6	161078894	rs79246098	T	C	-0.021	0.0451	0.6419
6	25918225	rs80215559	T	C	-0.0363	0.0172	0.03475
6	159888798	rs881625	C	T	-0.0145	0.0098	0.1398
6	33308607	rs9277990	A	G	-0.0232	0.0105	0.02662
6	98429337	rs9320823	T	C	0.0008	0.0083	0.9206
6	161815279	rs9355895	C	T	0.0031	0.0158	0.8436
6	161012805	rs9456551	T	C	-0.02	0.0084	0.0169
6	159887111	rs9457648	G	A	0.0054	0.0091	0.5499
6	161299436	rs9458057	T	C	0.0708	0.0377	0.06062
6	161279081	rs9689560	T	C	0.006	0.0092	0.5171
6	43757896	rs998584	C	A	-0.0056	0.0082	0.495
7	44584551	rs10260606	G	C	-0.0077	0.0107	0.471
7	6485196	rs12702510	C	T	-0.0102	0.009	0.2608
7	17920253	rs17138358	G	C	-0.0058	0.0085	0.4935
7	73026378	rs17145750	C	T	-0.0291	0.0122	0.01722
7	130455588	rs1838931	C	T	-0.0014	0.0092	0.883
7	32368524	rs215632	A	G	-0.0057	0.0085	0.5035
7	1183964	rs28522260	C	A	0.0015	0.0107	0.8859
7	25991826	rs4722551	T	C	0.0409	0.0112	0.0002629
7	99025328	rs574637649	C	T	-0.0131	0.0211	0.5349
7	113005734	rs6970803	G	T	0.004	0.0085	0.6392
7	76814053	rs73371569	A	C	0.0285	0.0175	0.1038
7	75129892	rs794365	C	G	0.017	0.0082	0.03886
7	44784697	rs799449	C	T	-0.0264	0.0083	0.00155
8	144299861	rs11136271	C	T	-0.0057	0.0085	0.5017
8	95568527	rs11986009	G	T	-0.0012	0.0087	0.887
8	25464690	rs11992444	G	T	-0.0014	0.0101	0.8901
8	59338856	rs13253288	G	C	-0.0001	0.0084	0.9936
8	19766233	rs139915535	A	G	0.0023	0.033	0.9444
8	19824667	rs15285	C	T	0.0051	0.0089	0.5657
8	116624879	rs2245221	G	A	0.0156	0.0081	0.05361
8	126500031	rs28601761	C	G	0.0038	0.0085	0.6527
8	76301610	rs2926614	T	C	0.0025	0.0103	0.8067
8	73440371	rs35957544	G	T	0.0034	0.0084	0.6896
8	126629328	rs4871624	T	G	0.0015	0.0098	0.8759
8	19750044	rs59347135	C	G	0.0166	0.0212	0.4347
8	11544840	rs66566471	G	A	0.0077	0.0107	0.472
8	30871656	rs7827210	G	A	-0.0045	0.0085	0.5958
8	9183358	rs9987289	A	G	-0.0049	0.0138	0.7239
9	22081397	rs10116277	G	T	-0.0012	0.008	0.8789
9	16740855	rs10810603	G	A	-0.0067	0.0105	0.5234
9	136149711	rs115478735	A	T	0.0052	0.0102	0.6137
9	107647019	rs11789603	C	T	-0.0274	0.0134	0.0414
9	94186527	rs12001634	T	A	-0.0013	0.0087	0.8854
9	139322927	rs12552167	C	T	0.0203	0.0089	0.02245
9	15918933	rs1328286	A	G	-0.0053	0.008	0.5082
9	73796450	rs1360201	C	T	-0.0052	0.0079	0.5162
9	107586753	rs2066714	T	C	-0.0004	0.0122	0.9748
9	107579880	rs2297402	C	T	0.0032	0.0295	0.9145
9	107661742	rs2740488	A	C	0.0032	0.0092	0.7282
9	129420686	rs59649211	G	C	-0.006	0.0144	0.6757
9	28433953	rs62555197	A	C	0.0078	0.0116	0.5014
9	15304782	rs686030	C	A	0.0271	0.0118	0.02149
9	27777012	rs7874154	T	C	0.012	0.0084	0.1526
9	96484342	rs9650755	A	G	0.0054	0.0094	0.565
10	21822856	rs10828247	A	G	-0.0049	0.0083	0.5551
10	101924418	rs10883451	T	C	-0.0086	0.0081	0.288
10	46029631	rs12257549	C	T	0.0153	0.0091	0.09334
10	113931690	rs2792703	C	T	-0.0156	0.0088	0.07774
10	33647091	rs2804894	G	A	-0.007	0.0094	0.4564
10	5149144	rs4242785	A	G	0.0169	0.0092	0.06611
10	94839724	rs4418728	G	T	-0.0169	0.008	0.03612
10	114756041	rs4506565	A	T	0.0114	0.0088	0.1925
10	65280994	rs7075901	C	A	-0.0002	0.008	0.9765
10	104793904	rs79668541	C	T	0.0193	0.0142	0.1734
11	47342220	rs10742801	A	C	-0.0089	0.0086	0.3004
11	122535408	rs10790519	T	C	-0.002	0.0085	0.8132
11	47904086	rs10838786	G	A	0.0145	0.0082	0.07713
11	103870640	rs115739682	T	A	0.0114	0.0104	0.2741
11	116706343	rs12718463	T	C	0.0372	0.0236	0.1155
11	116598315	rs141414463	C	T	-0.0133	0.026	0.6084
11	116628396	rs143811287	C	T	-0.0138	0.0279	0.6216
11	61606683	rs174581	G	A	-0.0002	0.0085	0.9839
11	30404538	rs1765131	G	C	0.0025	0.0087	0.7741
11	64021821	rs2302263	C	T	-0.028	0.0136	0.0393
11	65405600	rs2306363	G	T	0.0088	0.0102	0.3895
11	10381766	rs2923078	A	T	0.0046	0.0089	0.6035
11	116631707	rs3825041	T	C	-0.0069	0.0157	0.661
11	116350751	rs4391855	G	A	0.002	0.0228	0.9305
11	5688683	rs58270597	C	T	-0.0072	0.0167	0.6673
11	43692423	rs59227842	A	G	0.0048	0.0086	0.5759
11	75455309	rs600626	A	G	0.0002	0.0104	0.9854
11	27679916	rs6265	C	T	0.0005	0.0102	0.9644
11	102359753	rs72980276	C	T	0.013	0.0153	0.3955
12	110016952	rs10774779	T	A	-0.0233	0.0091	0.01059
12	124383813	rs11057390	T	G	0.0097	0.009	0.2795
12	103761501	rs11111540	G	A	0.0048	0.0085	0.5723
12	57696677	rs11172147	G	A	-0.0033	0.01	0.7417
12	124520331	rs1716409	A	G	0.0055	0.0089	0.5414
12	111884608	rs3184504	T	C	0.0187	0.0082	0.02181
12	991306	rs55726687	G	A	0.0079	0.0099	0.4264
12	50263148	rs7132908	G	A	0.0154	0.0083	0.06123
12	125326153	rs7136506	T	C	-0.0198	0.01	0.04901
12	21343833	rs73079476	A	C	-0.0026	0.0108	0.809
12	123825339	rs7312145	A	G	-0.0087	0.0144	0.5431
12	4384844	rs76895963	T	G	0.0383	0.0317	0.2271
12	20474706	rs79719909	A	G	0.0139	0.0103	0.176
12	125265201	rs921919	G	A	-0.0052	0.0092	0.5723
13	32973439	rs11571836	A	G	0.0097	0.0097	0.3148
13	114544024	rs7140110	T	C	0.007	0.0095	0.4649
13	40788838	rs75983170	T	G	0.0045	0.0087	0.606
13	96982541	rs7990098	T	G	0.0167	0.0083	0.04532
13	28012527	rs9512696	A	G	-0.0136	0.0087	0.1191
13	99095031	rs9517299	C	T	0.0038	0.0084	0.6528
13	59178258	rs9538141	G	A	-0.0039	0.0085	0.6447
13	114631940	rs9604570	A	G	-0.0099	0.0108	0.3606
14	25948430	rs11624623	G	A	-0.0113	0.0086	0.1885
14	88306642	rs12878246	C	T	0.0162	0.0095	0.08865
14	47309879	rs12879453	A	G	-0.0006	0.008	0.9358
14	20936158	rs1713427	A	G	-0.0115	0.0098	0.238
14	62358847	rs217667	C	T	0.0067	0.0102	0.5096
14	105258892	rs2494748	C	T	0.0153	0.0085	0.07376
14	79943606	rs28479795	C	T	0.0017	0.0098	0.8591
14	93872283	rs35571859	A	G	0.0023	0.0082	0.7759
14	103267403	rs3993347	T	C	0.0063	0.0084	0.4551
15	74718699	rs11852760	A	G	0.0188	0.008	0.0188
15	58571910	rs11854242	C	T	0.0047	0.0096	0.6251
15	41915522	rs12902047	A	C	-0.0145	0.0086	0.09374
15	44027885	rs139974673	T	C	-0.0346	0.0268	0.1957
15	59053438	rs143862097	C	A	0.0267	0.0387	0.4896
15	63792486	rs17184382	A	C	-0.0018	0.0082	0.8233
15	58678720	rs261290	T	C	0.004	0.0087	0.6492
15	73083121	rs28827493	G	A	-0.0119	0.01	0.2317
15	58725839	rs633695	A	G	0.0094	0.0089	0.2898
15	35837297	rs8024137	A	T	-0.0282	0.0119	0.01813
15	102067841	rs8025505	C	T	-0.0017	0.0096	0.8591
16	83980965	rs11149612	C	T	0.003	0.0091	0.7413
16	81533922	rs11641142	C	G	-0.0083	0.0089	0.3515
16	29946708	rs11642933	G	A	-0.033	0.0082	5.882e-05
16	15150505	rs12928099	C	A	0.0224	0.0093	0.01528
16	68017354	rs200054031	A	G	0.0036	0.0113	0.7477
16	69568303	rs2032912	G	T	0.0018	0.0082	0.8222
16	4013467	rs2531995	C	T	0.0064	0.0086	0.4569
16	28504181	rs27741	G	A	0.005	0.0084	0.5481
16	57311211	rs4558409	G	T	0.0104	0.008	0.1914
16	53806453	rs56094641	A	G	-0.0155	0.0082	0.05736
16	57067595	rs58124158	A	T	-0.0203	0.0087	0.01937
16	72079657	rs77303550	C	T	-0.0065	0.0102	0.5234
16	56834254	rs79600951	C	G	0.0275	0.0149	0.06558
16	56709728	rs8046181	G	C	0.0177	0.0195	0.365
16	56985139	rs9989419	A	G	-0.0105	0.009	0.2395
17	66823805	rs112001035	G	A	-0.0037	0.0194	0.8491
17	11183340	rs11650183	G	A	-0.0017	0.0104	0.8711
17	21210883	rs12938219	C	G	-0.01	0.0084	0.2329
17	78588202	rs12939613	A	G	0.0118	0.0083	0.1553
17	40713071	rs12945575	C	T	0.0107	0.0094	0.2554
17	76392144	rs17561950	G	A	0.0031	0.0082	0.7092
17	26695832	rs2071379	A	G	-0.0032	0.0081	0.6927
17	37853048	rs2643194	C	T	-0.0164	0.0086	0.05642
17	39222498	rs3813058	C	A	-0.0113	0.0093	0.2226
17	7080316	rs55714927	C	T	0.0084	0.0105	0.4245
17	41926126	rs72836561	C	T	-0.0012	0.0252	0.9619
17	67081278	rs77542162	A	G	0.0124	0.0328	0.7063
17	64305051	rs78357146	A	G	-0.0151	0.0252	0.5497
18	46781014	rs150237291	T	C	0.0377	0.0284	0.1844
18	47173181	rs1943977	A	G	0.0171	0.0107	0.1089
18	47429022	rs2298624	C	T	-0.0111	0.0114	0.3267
18	57852587	rs476828	T	C	-0.0172	0.0095	0.07166
18	58048295	rs57636386	T	C	0.0264	0.0144	0.0675
18	21120035	rs7239575	T	C	-0.021	0.0081	0.009508
18	47109955	rs77960347	A	G	-0.0071	0.0371	0.8474
19	45401868	rs118170342	T	C	-0.017	0.0238	0.4761
19	8461663	rs12976739	G	A	0.009	0.0087	0.3037
19	45297373	rs139425456	T	A	0	0.049	0.9997
19	45337918	rs147711004	G	A	-0.004	0.0235	0.8663
19	45346666	rs148601586	C	G	-0.027	0.0483	0.5766
19	45487519	rs204473	A	G	-0.0124	0.0293	0.672
19	11227480	rs2738447	A	C	-0.0149	0.0081	0.06416
19	8657871	rs34134669	G	C	0.0207	0.0113	0.06635
19	54796630	rs416867	G	A	-0.0017	0.0103	0.8696
19	47542060	rs4804014	G	A	-0.0297	0.01	0.002935
19	33896432	rs4805881	A	C	0.0063	0.0088	0.471
19	19379549	rs58542926	C	T	0.0063	0.0151	0.674
19	45232161	rs62117160	G	A	0.0227	0.0219	0.3001
19	11202306	rs6511720	G	T	0.0077	0.0131	0.5591
19	45389596	rs7254892	G	A	-0.0041	0.0223	0.8544
19	4040407	rs72976979	C	T	-0.0132	0.0114	0.2463
19	31048593	rs73026761	G	A	-0.0006	0.011	0.9548
19	11347657	rs737338	C	T	0.0049	0.021	0.8165
19	45412079	rs7412	C	T	0.0039	0.0149	0.7954
20	43042364	rs1800961	C	T	-0.015	0.0222	0.4988
20	39179822	rs1883711	G	C	0.0557	0.0249	0.02546
20	34147998	rs224424	A	G	-0.022	0.0096	0.02248
20	17844684	rs2618566	G	T	0.0114	0.0094	0.2253
20	47450063	rs34417222	C	T	-0.0046	0.0089	0.6027
20	6607103	rs6054405	A	G	0.0021	0.0085	0.8022
20	54747469	rs6069625	A	G	0.0028	0.0092	0.7645
20	44630804	rs6073985	A	G	-0.0183	0.0151	0.2277
21	46903484	rs2236473	G	A	0.0025	0.0105	0.8114
21	46271452	rs235314	C	T	-0.0133	0.008	0.09652
21	40621158	rs35909862	G	A	-0.0084	0.0082	0.306
21	33115403	rs68175423	G	T	-0.0278	0.0195	0.1527
22	38601231	rs2267375	G	T	0.0183	0.0082	0.02499
22	21974703	rs5754387	G	C	-0.0028	0.0098	0.772
