## Supplementary Tables 1-15 and S1 File for "The relationship between Lipoprotein A and other lipids with prostate cancer risk: A multivariable Mendelian randomisation study": S12 Table.xlsx

### Sheet: S12 Table
S12 Table. Association between SNPs and advanced PCa. The following list includes IVs used in the main analysis, MVMR (adjusted for HDL,LDL,TG,lp(a) and BMI) and sensitivity analyses 1-4 .
Chr	position	SNP	Other allele	Effect Allele	Beta	SE	p-value
1	230304051	rs11122454	C	T	0.0007	0.0152	0.9655
1	96924097	rs11165643	C	T	0.0119	0.0145	0.4107
1	55526428	rs11206517	T	G	-0.0467	0.0369	0.2053
1	55505647	rs11591147	G	T	0.0015	0.0545	0.9781
1	154251259	rs12749691	A	T	-0.0376	0.0158	0.01758
1	110232983	rs140584594	A	G	0.0307	0.0426	0.4706
1	182171957	rs1779823	G	T	0.0201	0.0151	0.1817
1	26987646	rs193084249	A	G	-0.0676	0.0461	0.1424
1	72819884	rs2613500	T	C	-0.0341	0.0183	0.06216
1	220970028	rs2642438	A	G	-0.0141	0.0157	0.3693
1	150940625	rs267738	T	G	0.07	0.0165	2.155e-05
1	201800511	rs2678204	T	G	-0.013	0.0149	0.3829
1	2427712	rs3762444	C	T	-0.0017	0.0144	0.9076
1	40035928	rs3768321	G	T	0.0025	0.018	0.8903
1	109665000	rs4364908	G	A	-0.0001	0.0311	0.9963
1	55521313	rs472495	G	T	0.0263	0.0152	0.08393
1	234848609	rs486142	G	A	0.0237	0.0145	0.102
1	177889025	rs539515	A	C	0.0072	0.0175	0.6809
1	109696333	rs542049	T	C	0.0106	0.0152	0.4871
1	20915418	rs603412	C	G	-0.0209	0.0146	0.1529
1	25793663	rs61775180	C	T	-0.0223	0.0144	0.12
1	243783763	rs61833201	A	G	-0.0147	0.0146	0.3138
1	219618564	rs61838776	C	A	-0.0314	0.0197	0.1103
1	82375561	rs651533	T	A	-0.0118	0.0157	0.4519
1	8891125	rs6695310	T	C	-0.0103	0.0178	0.5617
1	93836218	rs698927	A	C	-0.0134	0.0181	0.4577
1	109817192	rs7528419	A	G	0.0027	0.0167	0.8726
1	62999675	rs7534572	C	G	-0.0124	0.017	0.4641
2	65276049	rs1009360	T	C	0.0286	0.014	0.04194
2	213409014	rs10184221	G	A	-0.008	0.0156	0.6082
2	165528624	rs1128249	G	T	0.003	0.0138	0.8308
2	113967740	rs13407583	G	A	-0.0071	0.0172	0.68
2	118656281	rs140074556	G	A	-0.0017	0.0258	0.9489
2	21149771	rs140798831	T	C	0.0081	0.0152	0.5927
2	219555573	rs1427445	C	A	0.0053	0.014	0.7029
2	121306440	rs17050272	G	A	-0.0099	0.0143	0.4907
2	227095159	rs2138161	T	C	-0.0001	0.0145	0.9921
2	136555659	rs2322659	T	C	0.006	0.0171	0.7256
2	20363666	rs35135293	C	T	0.0042	0.0138	0.7594
2	44097360	rs35206901	A	G	0.0072	0.018	0.6913
2	169832761	rs4148784	G	C	0.0009	0.0146	0.9496
2	28624161	rs4666069	C	T	-0.0454	0.0276	0.09953
2	170963260	rs4668195	T	C	0.0019	0.0143	0.893
2	58935282	rs4671328	T	G	0.0055	0.0139	0.6927
2	21288321	rs562338	A	G	-0.0216	0.0184	0.239
2	420443	rs563738408	G	A	0.0747	0.0489	0.1269
2	6156881	rs60358769	T	A	0.0287	0.014	0.04095
2	86807853	rs62147189	T	G	0.0103	0.0151	0.4959
2	59307725	rs6545714	G	A	-0.016	0.0142	0.2606
2	633063	rs74676797	G	A	-0.036	0.0182	0.04834
2	44069772	rs75331444	G	A	-0.0127	0.0279	0.6499
2	27741237	rs780094	T	C	-0.0199	0.0139	0.1525
3	185822353	rs10513801	T	G	0.025	0.0209	0.2318
3	94038085	rs1454687	C	G	0.0059	0.0137	0.6671
3	170727351	rs1879442	G	A	-0.0221	0.0159	0.1634
3	12359049	rs2067819	G	A	0.0208	0.0166	0.2117
3	12955982	rs2596902	G	A	0.0017	0.0145	0.9051
3	50202231	rs2624839	T	C	-0.0039	0.014	0.7835
3	183497116	rs263009	T	C	0.0168	0.0144	0.2416
3	119536581	rs3732360	C	T	0.0129	0.0155	0.4032
3	85898626	rs62261725	A	G	0.0062	0.0146	0.671
3	172253678	rs6764884	G	T	-0.0008	0.0203	0.9697
3	134662251	rs6801218	T	A	-0.0234	0.0148	0.1145
3	131629332	rs747503	G	A	0.0122	0.0161	0.4464
3	25086328	rs7618975	A	C	-0.0014	0.0151	0.9275
3	61264084	rs815715	C	G	-0.0152	0.0141	0.2818
3	156798775	rs900400	T	C	0.0242	0.0144	0.09231
3	135880410	rs9647335	A	T	-0.0118	0.0179	0.5095
3	185922928	rs9820930	C	T	0.0101	0.019	0.5936
4	157613653	rs10012484	A	G	-0.0014	0.0152	0.9252
4	45186139	rs10938398	G	A	0.0072	0.0139	0.6056
4	100239319	rs1229984	T	C	0.067	0.0403	0.09676
4	137083193	rs1296328	A	C	-0.0049	0.0142	0.7308
4	103188709	rs13107325	C	T	-0.0089	0.0284	0.7553
4	3443931	rs13108218	A	G	-0.0164	0.015	0.2714
4	18346297	rs13135416	C	T	0.0032	0.0153	0.8353
4	87976359	rs1471251	A	T	-0.0192	0.014	0.1721
4	69537154	rs1960773	A	C	0.0056	0.0156	0.7187
4	88408172	rs28873097	T	C	0.0053	0.0141	0.7091
4	69491456	rs34707604	T	C	0.0108	0.0183	0.5547
4	25408838	rs34811474	G	A	-0.005	0.0189	0.7914
5	53308819	rs112838464	G	A	0.0203	0.0216	0.3481
5	87988934	rs1477290	T	C	-0.0219	0.0203	0.2813
5	156398169	rs1501908	G	C	-0.0071	0.0148	0.6295
5	77389973	rs252749	G	A	-0.0131	0.0177	0.4581
5	134439287	rs254564	C	T	-0.0002	0.0149	0.9869
5	170482901	rs2591485	C	A	-0.0005	0.0164	0.9752
5	52114050	rs2860025	G	A	-0.0123	0.0162	0.4488
5	55861464	rs28650790	C	T	0.031	0.0186	0.09656
5	74644706	rs6453131	T	G	0.0072	0.014	0.6042
5	87697533	rs6870983	C	T	-0.0032	0.0166	0.848
5	122848876	rs7734476	G	A	0.0239	0.0139	0.08508
6	161305787	rs111565833	T	C	-0.078	0.0728	0.2839
6	161415938	rs111839598	G	A	-0.1164	0.0805	0.1484
6	160560155	rs112476023	G	T	-0.0571	0.0808	0.4796
6	160887192	rs117109638	G	A	0.0499	0.0605	0.4096
6	161380396	rs117110496	C	T	0.2084	0.084	0.01307
6	160571056	rs117307493	T	C	-0.217	0.0881	0.01372
6	162130436	rs117332645	T	C	-0.0327	0.0425	0.4415
6	161522595	rs117347685	T	A	0.0139	0.0396	0.7261
6	160847571	rs117446263	G	A	0.123	0.0471	0.00896
6	161177443	rs117534432	C	T	0.0051	0.0421	0.9046
6	161189071	rs11753588	G	A	-0.0395	0.0233	0.08977
6	161080457	rs117857195	G	T	-0.0935	0.0595	0.116
6	90322922	rs1179905	A	G	0.0082	0.0178	0.6436
6	159914995	rs118044566	G	A	-0.0816	0.0911	0.3707
6	161640802	rs118048838	C	T	-0.1497	0.0601	0.0128
6	160910517	rs12214416	T	A	0.033	0.0331	0.3195
6	161694252	rs1321851	T	C	0.0027	0.0145	0.8553
6	161709278	rs138398246	G	A	0.0855	0.068	0.2089
6	161251940	rs138491411	A	G	0.1546	0.0823	0.06023
6	161135746	rs139389770	T	G	-0.033	0.0717	0.6453
6	161013013	rs140570886	T	C	-0.0438	0.061	0.4729
6	160909667	rs141834709	T	A	-0.0469	0.0777	0.5464
6	160942926	rs142126734	G	A	-0.0891	0.0329	0.00683
6	160722556	rs143113590	C	T	-0.064	0.046	0.164
6	160271809	rs143296916	A	G	-0.0513	0.029	0.07707
6	160954800	rs143461353	C	T	0.0009	0.0882	0.9921
6	161503024	rs144240142	T	C	-0.0387	0.0845	0.6471
6	161292838	rs145099029	A	C	-0.0277	0.1228	0.8215
6	160119830	rs145591510	G	A	0.0394	0.0446	0.3764
6	161728784	rs146752622	G	T	0.0655	0.0719	0.3626
6	160216333	rs146992512	G	A	0.0181	0.0187	0.3314
6	160569757	rs147082524	C	T	0.0072	0.1042	0.9451
6	160587302	rs147626015	C	T	0.0946	0.062	0.1272
6	160633223	rs150856119	G	A	0.1357	0.042	0.001234
6	159706221	rs150906773	C	T	-0.0396	0.054	0.4636
6	160943149	rs151292106	C	T	-0.0416	0.0423	0.3254
6	160891897	rs182443492	C	A	-0.0434	0.072	0.5466
6	161132830	rs1830519	G	A	-0.0092	0.0153	0.5451
6	161162290	rs1835346	A	G	-0.0686	0.0479	0.1518
6	160720804	rs183815886	G	C	0.0334	0.1196	0.7799
6	50303029	rs1845034	C	T	-0.0123	0.02	0.5384
6	161214526	rs186418835	G	A	0.0762	0.0978	0.4361
6	160710480	rs190412859	G	A	-0.065	0.043	0.1306
6	159093847	rs2630752	G	A	-0.0089	0.0183	0.6287
6	32587213	rs28383314	T	C	-0.0058	0.0141	0.6777
6	31298177	rs28752849	A	G	-0.0007	0.0146	0.9598
6	160770220	rs3004079	G	A	-0.0261	0.0273	0.3389
6	160645832	rs316003	C	T	-0.0916	0.016	1.101e-08
6	160758116	rs316172	G	C	-0.0256	0.0145	0.07786
6	161591147	rs34025755	A	T	0.0197	0.0178	0.2692
6	160560824	rs34130495	G	A	0.1366	0.0459	0.002892
6	161257953	rs34371670	C	T	0.116	0.0598	0.05232
6	160975629	rs34498812	G	A	0.0008	0.0457	0.9855
6	161427062	rs34887229	C	A	0.1333	0.0565	0.01834
6	42902508	rs3763236	T	C	0.016	0.0138	0.246
6	160630721	rs376402211	G	A	-0.09	0.0346	0.009213
6	50788778	rs3798519	A	C	-0.0029	0.0175	0.8693
6	116316896	rs3822854	A	G	0.0096	0.0139	0.4922
6	160628053	rs4123902	A	T	0.1254	0.0206	1.033e-09
6	161022107	rs41259144	C	T	0.0649	0.0772	0.4005
6	160952333	rs41266385	A	C	-0.0878	0.0329	0.007551
6	160953642	rs41267809	A	G	-0.0029	0.0501	0.954
6	161087863	rs41269133	T	C	0.0597	0.0235	0.01126
6	161070653	rs41269876	C	A	0.0616	0.0391	0.1155
6	161158999	rs4252147	T	A	-0.0318	0.0626	0.6117
6	161159366	rs4252152	T	G	-0.0471	0.0635	0.4579
6	161162406	rs4252170	T	C	-0.0419	0.025	0.09299
6	161851337	rs4282384	C	T	0.0371	0.0415	0.372
6	160463936	rs435612	G	A	-0.052	0.0239	0.02919
6	160551093	rs4646272	T	G	-0.0165	0.0278	0.5525
6	159951925	rs4709347	C	T	0.0288	0.0191	0.1322
6	161285760	rs4709474	A	G	0.031	0.0139	0.02584
6	32619171	rs539981616	C	G	0.03	0.0182	0.09941
6	160976262	rs561110147	T	C	-0.01	0.0618	0.8711
6	161089307	rs56393506	C	T	0.0192	0.0185	0.2995
6	160736915	rs57267623	T	A	-0.0391	0.0304	0.1982
6	160505199	rs614754	C	G	-0.2363	0.0589	5.992e-05
6	143263270	rs62428833	C	T	0.0204	0.0181	0.2578
6	160936985	rs62441877	A	G	-0.0199	0.0764	0.7947
6	161771037	rs62637702	T	C	-0.0394	0.0618	0.5239
6	160091836	rs71565748	C	T	-0.0263	0.0617	0.6706
6	160607096	rs71565765	G	A	0.0988	0.0511	0.05322
6	161017363	rs73596816	G	A	0.0359	0.0417	0.3884
6	160997118	rs74617384	A	T	0.0689	0.0272	0.01121
6	161088956	rs75274517	G	A	-0.1499	0.0786	0.05651
6	161432466	rs75803286	C	T	-0.0706	0.0455	0.1211
6	161137990	rs783147	G	A	0.0034	0.0136	0.8033
6	81229876	rs78325276	T	C	-0.0352	0.0228	0.1227
6	161078894	rs79246098	T	C	-0.0216	0.0791	0.7852
6	25918225	rs80215559	T	C	-0.0492	0.0294	0.09422
6	159888798	rs881625	C	T	-0.0351	0.0168	0.03627
6	33308607	rs9277990	A	G	0.0169	0.0179	0.3454
6	98429337	rs9320823	T	C	0.0114	0.0143	0.4284
6	161815279	rs9355895	C	T	-0.0213	0.0274	0.438
6	161012805	rs9456551	T	C	-0.0363	0.0143	0.01138
6	159887111	rs9457648	G	A	0.0237	0.0156	0.1281
6	161299436	rs9458057	T	C	0.1283	0.0642	0.04563
6	161279081	rs9689560	T	C	0.0145	0.0159	0.363
6	43757896	rs998584	C	A	-0.0285	0.0143	0.04578
7	44584551	rs10260606	G	C	-0.0011	0.0183	0.9541
7	6485196	rs12702510	C	T	0.0097	0.0154	0.5295
7	17920253	rs17138358	G	C	0.0054	0.0145	0.7102
7	73026378	rs17145750	C	T	0.0048	0.0208	0.8179
7	130455588	rs1838931	C	T	-0.0002	0.0159	0.992
7	32368524	rs215632	A	G	-0.0165	0.0147	0.2597
7	1183964	rs28522260	C	A	0.0129	0.0184	0.4837
7	25991826	rs4722551	T	C	0.0103	0.0191	0.5914
7	99025328	rs574637649	C	T	-0.0164	0.0363	0.6513
7	113005734	rs6970803	G	T	0.0121	0.0146	0.4069
7	76814053	rs73371569	A	C	-0.0012	0.0303	0.9696
7	75129892	rs794365	C	G	0.0101	0.0143	0.4768
7	44784697	rs799449	C	T	-0.021	0.0144	0.1437
8	144299861	rs11136271	C	T	0.0055	0.0147	0.7102
8	95568527	rs11986009	G	T	-0.0048	0.0149	0.7464
8	25464690	rs11992444	G	T	-0.0009	0.0171	0.9561
8	59338856	rs13253288	G	C	-0.0151	0.0146	0.3011
8	19766233	rs139915535	A	G	0.0405	0.0565	0.4729
8	19824667	rs15285	C	T	0.0034	0.0153	0.8225
8	116624879	rs2245221	G	A	0.0053	0.0139	0.7047
8	126500031	rs28601761	C	G	0.0054	0.0146	0.709
8	76301610	rs2926614	T	C	0.0012	0.0177	0.9476
8	73440371	rs35957544	G	T	-0.0168	0.0145	0.2464
8	126629328	rs4871624	T	G	-0.0046	0.0166	0.78
8	19750044	rs59347135	C	G	-0.0219	0.0365	0.5482
8	11544840	rs66566471	G	A	0.0044	0.0183	0.8101
8	30871656	rs7827210	G	A	0.0108	0.0147	0.4604
8	9183358	rs9987289	A	G	-0.002	0.0239	0.9339
9	22081397	rs10116277	G	T	0.0076	0.0137	0.5761
9	16740855	rs10810603	G	A	0.0225	0.0179	0.2083
9	136149711	rs115478735	A	T	0.0391	0.0176	0.02601
9	107647019	rs11789603	C	T	-0.0178	0.0235	0.4487
9	94186527	rs12001634	T	A	-0.0094	0.0152	0.5338
9	139322927	rs12552167	C	T	-0.0033	0.0153	0.8292
9	15918933	rs1328286	A	G	-0.0097	0.0137	0.4807
9	73796450	rs1360201	C	T	-0.0143	0.0136	0.2923
9	107586753	rs2066714	T	C	0.001	0.0212	0.9617
9	107579880	rs2297402	C	T	0.0444	0.0509	0.3831
9	107661742	rs2740488	A	C	-0.0352	0.0159	0.02691
9	129420686	rs59649211	G	C	-0.003	0.0246	0.902
9	28433953	rs62555197	A	C	-0.0109	0.0201	0.5859
9	15304782	rs686030	C	A	-0.0092	0.0202	0.6485
9	27777012	rs7874154	T	C	-0.0061	0.0143	0.6669
9	96484342	rs9650755	A	G	-0.0092	0.0162	0.5709
10	21822856	rs10828247	A	G	-0.0016	0.0143	0.9134
10	101924418	rs10883451	T	C	-0.0273	0.014	0.05086
10	46029631	rs12257549	C	T	-0.0031	0.0157	0.8427
10	113931690	rs2792703	C	T	-0.0111	0.0153	0.4664
10	33647091	rs2804894	G	A	0.0049	0.0162	0.7617
10	5149144	rs4242785	A	G	0.0214	0.0158	0.1754
10	94839724	rs4418728	G	T	-0.0054	0.0139	0.6951
10	114756041	rs4506565	A	T	0.0014	0.0152	0.9269
10	65280994	rs7075901	C	A	-0.0229	0.0139	0.0988
10	104793904	rs79668541	C	T	0.0315	0.0244	0.1967
11	47342220	rs10742801	A	C	-0.0305	0.0149	0.04015
11	122535408	rs10790519	T	C	-0.0099	0.0146	0.4944
11	47904086	rs10838786	G	A	-0.0042	0.0142	0.7688
11	103870640	rs115739682	T	A	0.0267	0.018	0.1384
11	116706343	rs12718463	T	C	0.0539	0.0403	0.1812
11	116598315	rs141414463	C	T	0.0254	0.045	0.5726
11	116628396	rs143811287	C	T	0.0525	0.0474	0.2683
11	61606683	rs174581	G	A	0.0214	0.0146	0.1408
11	30404538	rs1765131	G	C	0.0205	0.0149	0.1694
11	64021821	rs2302263	C	T	0.0028	0.0231	0.904
11	65405600	rs2306363	G	T	-0.0073	0.0178	0.6835
11	10381766	rs2923078	A	T	0.0042	0.0153	0.7838
11	116631707	rs3825041	T	C	0.0296	0.0273	0.2788
11	116350751	rs4391855	G	A	0.0325	0.0393	0.4093
11	5688683	rs58270597	C	T	-0.0051	0.0288	0.8594
11	43692423	rs59227842	A	G	0.0057	0.0148	0.7018
11	75455309	rs600626	A	G	0.0043	0.0179	0.8103
11	27679916	rs6265	C	T	0.0122	0.0177	0.4927
11	102359753	rs72980276	C	T	-0.0254	0.0266	0.34
12	110016952	rs10774779	T	A	-0.0054	0.0158	0.7304
12	124383813	rs11057390	T	G	-0.0086	0.0157	0.5834
12	103761501	rs11111540	G	A	0.0074	0.0147	0.6151
12	57696677	rs11172147	G	A	-0.0095	0.0171	0.5776
12	124520331	rs1716409	A	G	0.0228	0.0155	0.1426
12	111884608	rs3184504	T	C	0.022	0.0142	0.1219
12	991306	rs55726687	G	A	0.0024	0.0171	0.8869
12	50263148	rs7132908	G	A	0.0133	0.0141	0.3466
12	125326153	rs7136506	T	C	-0.0169	0.0173	0.329
12	21343833	rs73079476	A	C	-0.0096	0.0185	0.6025
12	123825339	rs7312145	A	G	-0.0033	0.0247	0.8949
12	4384844	rs76895963	T	G	0.0422	0.0551	0.4439
12	20474706	rs79719909	A	G	0.0175	0.0177	0.3211
12	125265201	rs921919	G	A	0.0015	0.0158	0.9232
13	32973439	rs11571836	A	G	0.0079	0.0166	0.6326
13	114544024	rs7140110	T	C	0.0124	0.0166	0.4548
13	40788838	rs75983170	T	G	-0.0006	0.015	0.9687
13	96982541	rs7990098	T	G	0.016	0.0144	0.2652
13	28012527	rs9512696	A	G	0.0096	0.015	0.5199
13	99095031	rs9517299	C	T	-0.0102	0.0144	0.4782
13	59178258	rs9538141	G	A	-0.0182	0.0147	0.2157
13	114631940	rs9604570	A	G	0.0161	0.019	0.3974
14	25948430	rs11624623	G	A	-0.0144	0.0148	0.3312
14	88306642	rs12878246	C	T	0.0035	0.0164	0.8302
14	47309879	rs12879453	A	G	0.0013	0.0138	0.9222
14	20936158	rs1713427	A	G	0.0094	0.0169	0.5796
14	62358847	rs217667	C	T	0.0018	0.0174	0.9161
14	105258892	rs2494748	C	T	0.0237	0.0149	0.1107
14	79943606	rs28479795	C	T	0.0111	0.0167	0.5067
14	93872283	rs35571859	A	G	-0.0037	0.0141	0.7942
14	103267403	rs3993347	T	C	0.003	0.0144	0.835
15	74718699	rs11852760	A	G	0.0204	0.0137	0.1386
15	58571910	rs11854242	C	T	0.0338	0.0164	0.03928
15	41915522	rs12902047	A	C	-0.0412	0.0148	0.005371
15	44027885	rs139974673	T	C	-0.0643	0.0477	0.1775
15	59053438	rs143862097	C	A	-0.0515	0.067	0.4419
15	63792486	rs17184382	A	C	-0.0123	0.0141	0.3838
15	58678720	rs261290	T	C	0.0127	0.0149	0.3946
15	73083121	rs28827493	G	A	-0.0147	0.0172	0.3933
15	58725839	rs633695	A	G	0.0094	0.0152	0.536
15	35837297	rs8024137	A	T	-0.0397	0.0208	0.05592
15	102067841	rs8025505	C	T	0.0216	0.0165	0.1902
16	83980965	rs11149612	C	T	0.0216	0.0155	0.1642
16	81533922	rs11641142	C	G	0.0013	0.0152	0.9297
16	29946708	rs11642933	G	A	-0.0385	0.0142	0.00691
16	15150505	rs12928099	C	A	0.0344	0.0159	0.03016
16	68017354	rs200054031	A	G	0.0006	0.0195	0.9773
16	69568303	rs2032912	G	T	0.0109	0.0142	0.4404
16	4013467	rs2531995	C	T	0.0119	0.0147	0.4161
16	28504181	rs27741	G	A	-0.0086	0.0145	0.5518
16	57311211	rs4558409	G	T	-0.0053	0.0137	0.6988
16	53806453	rs56094641	A	G	-0.0017	0.0141	0.9056
16	57067595	rs58124158	A	T	-0.0133	0.015	0.3724
16	72079657	rs77303550	C	T	-0.0078	0.0175	0.6565
16	56834254	rs79600951	C	G	0.0183	0.0255	0.4718
16	56709728	rs8046181	G	C	-0.0033	0.0337	0.9209
16	56985139	rs9989419	A	G	0.0025	0.0152	0.8704
17	66823805	rs112001035	G	A	-0.0254	0.0332	0.4439
17	11183340	rs11650183	G	A	0.0079	0.0178	0.6553
17	21210883	rs12938219	C	G	-0.0088	0.0145	0.5457
17	78588202	rs12939613	A	G	-0.0042	0.0142	0.7667
17	40713071	rs12945575	C	T	-0.0038	0.0162	0.8133
17	76392144	rs17561950	G	A	0.023	0.0141	0.1037
17	26695832	rs2071379	A	G	0.0094	0.0138	0.4976
17	37853048	rs2643194	C	T	-0.0066	0.0147	0.6543
17	39222498	rs3813058	C	A	-0.0173	0.016	0.28
17	7080316	rs55714927	C	T	0.0205	0.0182	0.2589
17	41926126	rs72836561	C	T	0.0301	0.0435	0.4886
17	67081278	rs77542162	A	G	0.0207	0.0562	0.7125
17	64305051	rs78357146	A	G	-0.0426	0.0452	0.3465
18	46781014	rs150237291	T	C	0.0385	0.0479	0.4217
18	47173181	rs1943977	A	G	0.0064	0.0181	0.7261
18	47429022	rs2298624	C	T	0.0054	0.0194	0.7785
18	57852587	rs476828	T	C	-0.0152	0.0165	0.3567
18	58048295	rs57636386	T	C	0.0487	0.0249	0.05073
18	21120035	rs7239575	T	C	-0.0239	0.014	0.08684
18	47109955	rs77960347	A	G	-0.0622	0.0641	0.3317
19	45401868	rs118170342	T	C	-0.0462	0.0421	0.272
19	8461663	rs12976739	G	A	0.0014	0.015	0.9243
19	45297373	rs139425456	T	A	0.0673	0.0836	0.4204
19	45337918	rs147711004	G	A	0.0074	0.0407	0.8551
19	45346666	rs148601586	C	G	0.0349	0.0815	0.6687
19	45487519	rs204473	A	G	-0.0157	0.0509	0.7578
19	11227480	rs2738447	A	C	-0.0108	0.0138	0.4335
19	8657871	rs34134669	G	C	0.0427	0.0191	0.02563
19	54796630	rs416867	G	A	-0.0146	0.0177	0.4081
19	47542060	rs4804014	G	A	-0.048	0.0171	0.005081
19	33896432	rs4805881	A	C	-0.0018	0.0153	0.9072
19	19379549	rs58542926	C	T	0.0245	0.0259	0.3442
19	45232161	rs62117160	G	A	0.0731	0.0371	0.04894
19	11202306	rs6511720	G	T	0.0005	0.0226	0.9819
19	45389596	rs7254892	G	A	-0.0179	0.0392	0.6482
19	4040407	rs72976979	C	T	0.0111	0.0193	0.5644
19	31048593	rs73026761	G	A	0.018	0.0188	0.3395
19	11347657	rs737338	C	T	0.0103	0.036	0.7741
19	45412079	rs7412	C	T	0.0243	0.026	0.3495
20	43042364	rs1800961	C	T	-0.0661	0.0388	0.08881
20	39179822	rs1883711	G	C	0.0941	0.0419	0.02459
20	34147998	rs224424	A	G	-0.0254	0.0166	0.127
20	17844684	rs2618566	G	T	0.016	0.016	0.3177
20	47450063	rs34417222	C	T	-0.0094	0.0154	0.5394
20	6607103	rs6054405	A	G	0.018	0.0146	0.2185
20	54747469	rs6069625	A	G	0.0143	0.0158	0.3652
20	44630804	rs6073985	A	G	-0.0016	0.026	0.9508
21	46903484	rs2236473	G	A	-0.0036	0.0181	0.8422
21	46271452	rs235314	C	T	-0.004	0.0138	0.7737
21	40621158	rs35909862	G	A	0.0012	0.0141	0.934
21	33115403	rs68175423	G	T	-0.0259	0.0333	0.4359
22	38601231	rs2267375	G	T	0.014	0.0141	0.3208
22	21974703	rs5754387	G	C	0.0228	0.0167	0.17
