## Supplementary Tables 1-15 and S1 File for "The relationship between Lipoprotein A and other lipids with prostate cancer risk: A multivariable Mendelian randomisation study": S13 Table.xlsx

### Sheet: S13 Table
S13 Table. Association between SNPs and early age onset PCa. The following SNPs include IVs used in the main analysis, MVMR (adjusted for HDL,LDL,TG,lp(a) and BMI) and sensitivity analyses 1-4 .
Chr	position	SNP	Other allele	Effect Allele	Beta	SE	p-value
1	230304051	rs11122454	C	T	-0.0537	0.0223	0.01586
1	96924097	rs11165643	C	T	0.0236	0.021	0.2607
1	55526428	rs11206517	T	G	0.034	0.0531	0.5226
1	55505647	rs11591147	G	T	-0.1843	0.0857	0.03151
1	154251259	rs12749691	A	T	-0.0375	0.023	0.1032
1	110232983	rs140584594	A	G	0.0679	0.0608	0.2638
1	182171957	rs1779823	G	T	0.0289	0.022	0.1883
1	26987646	rs193084249	A	G	0.0707	0.0673	0.2936
1	72819884	rs2613500	T	C	-0.0157	0.0261	0.5473
1	220970028	rs2642438	A	G	-0.0225	0.0227	0.3212
1	150940625	rs267738	T	G	0.082	0.0236	0.0005213
1	201800511	rs2678204	T	G	0.0186	0.0213	0.3844
1	2427712	rs3762444	C	T	0.0063	0.0209	0.7629
1	40035928	rs3768321	G	T	0.0345	0.026	0.185
1	109665000	rs4364908	G	A	0.0229	0.0445	0.6062
1	55521313	rs472495	G	T	0.0234	0.0223	0.2953
1	234848609	rs486142	G	A	0.0334	0.0211	0.1141
1	177889025	rs539515	A	C	0.0222	0.0251	0.3763
1	109696333	rs542049	T	C	-0.0126	0.0221	0.5682
1	20915418	rs603412	C	G	-0.0271	0.0213	0.2031
1	25793663	rs61775180	C	T	-0.0212	0.0207	0.3046
1	243783763	rs61833201	A	G	-0.0176	0.0212	0.4081
1	219618564	rs61838776	C	A	0.0364	0.0278	0.19
1	82375561	rs651533	T	A	-0.0168	0.0227	0.4608
1	8891125	rs6695310	T	C	-0.0025	0.0257	0.9239
1	93836218	rs698927	A	C	-0.0225	0.026	0.3874
1	109817192	rs7528419	A	G	0.0188	0.0241	0.4369
1	62999675	rs7534572	C	G	-0.0523	0.0241	0.03029
2	65276049	rs1009360	T	C	0.0227	0.0204	0.2653
2	213409014	rs10184221	G	A	-0.0342	0.0228	0.1343
2	165528624	rs1128249	G	T	-0.0496	0.02	0.01336
2	113967740	rs13407583	G	A	0.0105	0.0251	0.6754
2	118656281	rs140074556	G	A	-0.0002	0.0369	0.9958
2	21149771	rs140798831	T	C	-0.0228	0.022	0.3016
2	219555573	rs1427445	C	A	-0.0159	0.0202	0.4323
2	121306440	rs17050272	G	A	-0.0423	0.0208	0.04189
2	227095159	rs2138161	T	C	0.026	0.0211	0.2166
2	136555659	rs2322659	T	C	-0.003	0.0257	0.9086
2	20363666	rs35135293	C	T	0.0053	0.0201	0.7913
2	44097360	rs35206901	A	G	-0.0491	0.0265	0.06341
2	169832761	rs4148784	G	C	-0.0068	0.0214	0.7526
2	28624161	rs4666069	C	T	0.0061	0.0409	0.8815
2	170963260	rs4668195	T	C	0.0354	0.0207	0.08745
2	58935282	rs4671328	T	G	-0.0298	0.02	0.1361
2	21288321	rs562338	A	G	0.0221	0.0268	0.4089
2	420443	rs563738408	G	A	0.1107	0.0694	0.1107
2	6156881	rs60358769	T	A	-0.0021	0.0204	0.9171
2	86807853	rs62147189	T	G	-0.0136	0.0217	0.5308
2	59307725	rs6545714	G	A	0.0066	0.0206	0.7486
2	633063	rs74676797	G	A	0.0353	0.0268	0.1887
2	44069772	rs75331444	G	A	0.0235	0.0404	0.5608
2	27741237	rs780094	T	C	-0.0256	0.0201	0.204
3	185822353	rs10513801	T	G	0.0157	0.0297	0.5976
3	94038085	rs1454687	C	G	-0.0219	0.0198	0.2688
3	170727351	rs1879442	G	A	-0.0316	0.023	0.1699
3	12359049	rs2067819	G	A	0.0085	0.0244	0.7271
3	12955982	rs2596902	G	A	-0.0022	0.021	0.9173
3	50202231	rs2624839	T	C	0.0471	0.0201	0.01894
3	183497116	rs263009	T	C	0.0412	0.0208	0.04806
3	119536581	rs3732360	C	T	-0.0106	0.0225	0.6385
3	85898626	rs62261725	A	G	-0.0427	0.0212	0.04435
3	172253678	rs6764884	G	T	-0.0003	0.029	0.9927
3	134662251	rs6801218	T	A	-0.0011	0.0216	0.9612
3	131629332	rs747503	G	A	0.0006	0.0232	0.98
3	25086328	rs7618975	A	C	-0.003	0.0221	0.8921
3	61264084	rs815715	C	G	-0.0133	0.0205	0.517
3	156798775	rs900400	T	C	0.0656	0.0208	0.001605
3	135880410	rs9647335	A	T	-0.0137	0.0255	0.5908
3	185922928	rs9820930	C	T	-0.0035	0.0281	0.9017
4	157613653	rs10012484	A	G	0.0479	0.0218	0.02822
4	45186139	rs10938398	G	A	0.0173	0.0201	0.3879
4	100239319	rs1229984	T	C	0.0573	0.0574	0.3185
4	137083193	rs1296328	A	C	0.008	0.0205	0.6956
4	103188709	rs13107325	C	T	-0.0627	0.0395	0.1125
4	3443931	rs13108218	A	G	-0.0141	0.0216	0.5132
4	18346297	rs13135416	C	T	-0.0022	0.022	0.9192
4	87976359	rs1471251	A	T	-0.0137	0.0203	0.4987
4	69537154	rs1960773	A	C	-0.0022	0.0224	0.922
4	88408172	rs28873097	T	C	0.0034	0.0205	0.8672
4	69491456	rs34707604	T	C	0.0155	0.0267	0.5612
4	25408838	rs34811474	G	A	-0.0425	0.0279	0.1277
5	53308819	rs112838464	G	A	0.0123	0.0314	0.6946
5	87988934	rs1477290	T	C	0.0504	0.0291	0.08393
5	156398169	rs1501908	G	C	0.0236	0.0217	0.277
5	77389973	rs252749	G	A	-0.002	0.0258	0.9394
5	134439287	rs254564	C	T	0.0079	0.0219	0.7199
5	170482901	rs2591485	C	A	0.0299	0.0238	0.21
5	52114050	rs2860025	G	A	0.0215	0.0232	0.3545
5	55861464	rs28650790	C	T	0.0122	0.0266	0.6458
5	74644706	rs6453131	T	G	0.0148	0.0203	0.4652
5	87697533	rs6870983	C	T	-0.0154	0.0239	0.5192
5	122848876	rs7734476	G	A	0.0193	0.02	0.334
6	161305787	rs111565833	T	C	0.005	0.1022	0.9614
6	161415938	rs111839598	G	A	-0.3084	0.1221	0.01157
6	160560155	rs112476023	G	T	-0.2711	0.1177	0.02125
6	160887192	rs117109638	G	A	-0.0259	0.0968	0.7886
6	161380396	rs117110496	C	T	0.2217	0.1466	0.1303
6	160571056	rs117307493	T	C	0.0626	0.1172	0.593
6	162130436	rs117332645	T	C	-0.0303	0.0597	0.6118
6	161522595	rs117347685	T	A	-0.0102	0.0546	0.8512
6	160847571	rs117446263	G	A	0.0513	0.0657	0.4343
6	161177443	rs117534432	C	T	-0.0981	0.0588	0.09514
6	161189071	rs11753588	G	A	-0.0654	0.0338	0.05273
6	161080457	rs117857195	G	T	-0.2026	0.0908	0.02572
6	90322922	rs1179905	A	G	-0.0089	0.0255	0.7288
6	159914995	rs118044566	G	A	-0.0816	0.1306	0.5319
6	161640802	rs118048838	C	T	0.0576	0.08	0.4721
6	160910517	rs12214416	T	A	-0.0845	0.0487	0.08269
6	161694252	rs1321851	T	C	0.0073	0.0212	0.7298
6	161709278	rs138398246	G	A	0.0502	0.0969	0.6042
6	161251940	rs138491411	A	G	-0.0061	0.1183	0.959
6	161135746	rs139389770	T	G	0.0068	0.1093	0.9506
6	161013013	rs140570886	T	C	0.0544	0.0847	0.5205
6	160909667	rs141834709	T	A	0.1502	0.1059	0.1562
6	160942926	rs142126734	G	A	-0.1691	0.0474	0.0003595
6	160722556	rs143113590	C	T	0.0242	0.0638	0.7041
6	160271809	rs143296916	A	G	-0.069	0.041	0.09231
6	160954800	rs143461353	C	T	0.0173	0.1336	0.897
6	161503024	rs144240142	T	C	-0.223	0.129	0.08381
6	161292838	rs145099029	A	C	0.0605	0.1626	0.7099
6	160119830	rs145591510	G	A	0.0421	0.0636	0.5077
6	161728784	rs146752622	G	T	-0.1026	0.1108	0.3544
6	160216333	rs146992512	G	A	0.0303	0.027	0.2619
6	160569757	rs147082524	C	T	-0.548	0.1771	0.001968
6	160587302	rs147626015	C	T	0.3093	0.091	0.0006782
6	160633223	rs150856119	G	A	0.2615	0.0573	5.025e-06
6	159706221	rs150906773	C	T	-0.0298	0.0761	0.6958
6	160943149	rs151292106	C	T	-0.0965	0.063	0.1257
6	160891897	rs182443492	C	A	0.0178	0.1001	0.8589
6	161132830	rs1830519	G	A	-0.0686	0.0221	0.001902
6	161162290	rs1835346	A	G	-0.0267	0.0682	0.6956
6	160720804	rs183815886	G	C	0.1443	0.1554	0.353
6	50303029	rs1845034	C	T	0.0017	0.0294	0.9544
6	161214526	rs186418835	G	A	0.1028	0.1588	0.5175
6	160710480	rs190412859	G	A	-0.1184	0.062	0.05606
6	159093847	rs2630752	G	A	-0.0196	0.0264	0.4577
6	32587213	rs28383314	T	C	0.0121	0.0203	0.5507
6	31298177	rs28752849	A	G	-0.0279	0.0213	0.1907
6	160770220	rs3004079	G	A	-0.0441	0.0393	0.2615
6	160645832	rs316003	C	T	-0.1884	0.0226	6.59e-17
6	160758116	rs316172	G	C	-0.0652	0.0212	0.00215
6	161591147	rs34025755	A	T	-0.0019	0.026	0.9414
6	160560824	rs34130495	G	A	0.0454	0.0639	0.4772
6	161257953	rs34371670	C	T	0.1716	0.0811	0.0344
6	160975629	rs34498812	G	A	0.0829	0.0666	0.2136
6	161427062	rs34887229	C	A	0.1787	0.0797	0.02493
6	42902508	rs3763236	T	C	0.0062	0.0198	0.7563
6	160630721	rs376402211	G	A	-0.1514	0.0511	0.003053
6	50788778	rs3798519	A	C	-0.0147	0.0255	0.5651
6	116316896	rs3822854	A	G	-0.0017	0.0203	0.9318
6	160628053	rs4123902	A	T	0.2198	0.0286	1.488e-14
6	161022107	rs41259144	C	T	0.0851	0.1098	0.4385
6	160952333	rs41266385	A	C	-0.1652	0.0473	0.0004809
6	160953642	rs41267809	A	G	-0.091	0.0728	0.2114
6	161087863	rs41269133	T	C	0.0155	0.0354	0.6616
6	161070653	rs41269876	C	A	0.0796	0.0594	0.1798
6	161158999	rs4252147	T	A	-0.1626	0.0876	0.06351
6	161159366	rs4252152	T	G	-0.1478	0.0884	0.09455
6	161162406	rs4252170	T	C	0.0083	0.0354	0.8137
6	161851337	rs4282384	C	T	-0.0335	0.0636	0.5987
6	160463936	rs435612	G	A	-0.1063	0.0345	0.002092
6	160551093	rs4646272	T	G	-0.0154	0.0412	0.7093
6	159951925	rs4709347	C	T	0.0224	0.0279	0.4221
6	161285760	rs4709474	A	G	0.0574	0.0202	0.004486
6	32619171	rs539981616	C	G	0.009	0.0262	0.7307
6	160976262	rs561110147	T	C	-0.0248	0.0977	0.7997
6	161089307	rs56393506	C	T	0.054	0.0263	0.03979
6	160736915	rs57267623	T	A	0.024	0.0447	0.5914
6	160505199	rs614754	C	G	-0.2326	0.0812	0.004195
6	143263270	rs62428833	C	T	-0.0334	0.0263	0.2029
6	160936985	rs62441877	A	G	-0.2312	0.1139	0.04239
6	161771037	rs62637702	T	C	-0.0119	0.0901	0.8947
6	160091836	rs71565748	C	T	-0.079	0.0871	0.3645
6	160607096	rs71565765	G	A	0.1989	0.0744	0.007513
6	161017363	rs73596816	G	A	0.1384	0.0563	0.01399
6	160997118	rs74617384	A	T	0.1241	0.037	0.0008002
6	161088956	rs75274517	G	A	-0.181	0.1091	0.09705
6	161432466	rs75803286	C	T	-0.0215	0.0645	0.7394
6	161137990	rs783147	G	A	-0.0396	0.0197	0.04445
6	81229876	rs78325276	T	C	-0.0282	0.0329	0.3898
6	161078894	rs79246098	T	C	-0.0583	0.1152	0.6126
6	25918225	rs80215559	T	C	-0.1131	0.0404	0.005105
6	159888798	rs881625	C	T	-0.006	0.0242	0.8033
6	33308607	rs9277990	A	G	-0.0198	0.0257	0.4419
6	98429337	rs9320823	T	C	-0.0115	0.0205	0.5753
6	161815279	rs9355895	C	T	-0.0395	0.0394	0.3161
6	161012805	rs9456551	T	C	-0.0532	0.0208	0.01056
6	159887111	rs9457648	G	A	0.0485	0.0228	0.03346
6	161299436	rs9458057	T	C	0.0238	0.0917	0.7954
6	161279081	rs9689560	T	C	0.0239	0.0231	0.2997
6	43757896	rs998584	C	A	-0.029	0.0206	0.1592
7	44584551	rs10260606	G	C	-0.0076	0.0275	0.7813
7	6485196	rs12702510	C	T	0.0179	0.0225	0.4277
7	17920253	rs17138358	G	C	-0.0405	0.0212	0.05641
7	73026378	rs17145750	C	T	-0.0166	0.0303	0.5825
7	130455588	rs1838931	C	T	-0.0093	0.0233	0.6903
7	32368524	rs215632	A	G	-0.0086	0.0212	0.6843
7	1183964	rs28522260	C	A	-0.0091	0.0268	0.7328
7	25991826	rs4722551	T	C	0.0555	0.0279	0.04672
7	99025328	rs574637649	C	T	0.0708	0.0517	0.1715
7	113005734	rs6970803	G	T	0.0216	0.0211	0.3052
7	76814053	rs73371569	A	C	0.0256	0.0439	0.5602
7	75129892	rs794365	C	G	0.0215	0.0205	0.2944
7	44784697	rs799449	C	T	-0.0374	0.0208	0.07286
8	144299861	rs11136271	C	T	0.0007	0.0213	0.9735
8	95568527	rs11986009	G	T	0.0277	0.0218	0.2035
8	25464690	rs11992444	G	T	0.0398	0.0255	0.1191
8	59338856	rs13253288	G	C	-0.0205	0.0211	0.3331
8	19766233	rs139915535	A	G	-0.0825	0.0788	0.2952
8	19824667	rs15285	C	T	0.0073	0.0222	0.7406
8	116624879	rs2245221	G	A	0.0263	0.02	0.1884
8	126500031	rs28601761	C	G	-0.0233	0.0213	0.2726
8	76301610	rs2926614	T	C	0.0065	0.0257	0.8013
8	73440371	rs35957544	G	T	-0.0164	0.021	0.4337
8	126629328	rs4871624	T	G	0.0095	0.0243	0.6943
8	19750044	rs59347135	C	G	0.0889	0.0529	0.09272
8	11544840	rs66566471	G	A	0.0037	0.0267	0.8896
8	30871656	rs7827210	G	A	0.0081	0.0213	0.7039
8	9183358	rs9987289	A	G	0.0204	0.0353	0.5634
9	22081397	rs10116277	G	T	0.0097	0.0198	0.622
9	16740855	rs10810603	G	A	-0.0246	0.0263	0.3498
9	136149711	rs115478735	A	T	0.0406	0.0257	0.1148
9	107647019	rs11789603	C	T	-0.0082	0.0332	0.8044
9	94186527	rs12001634	T	A	0.0007	0.0218	0.9754
9	139322927	rs12552167	C	T	0.0408	0.0219	0.06233
9	15918933	rs1328286	A	G	0.0103	0.0199	0.6048
9	73796450	rs1360201	C	T	-0.0136	0.0196	0.4887
9	107586753	rs2066714	T	C	-0.0167	0.0301	0.5799
9	107579880	rs2297402	C	T	0.0847	0.0714	0.2359
9	107661742	rs2740488	A	C	-0.0214	0.0227	0.3461
9	129420686	rs59649211	G	C	0.0118	0.0366	0.747
9	28433953	rs62555197	A	C	0.047	0.0289	0.1043
9	15304782	rs686030	C	A	0.0335	0.0293	0.2523
9	27777012	rs7874154	T	C	0.0232	0.0209	0.2667
9	96484342	rs9650755	A	G	0.0107	0.0238	0.6519
10	21822856	rs10828247	A	G	-0.0053	0.0206	0.7973
10	101924418	rs10883451	T	C	-0.0333	0.0202	0.09821
10	46029631	rs12257549	C	T	0.0222	0.0228	0.3287
10	113931690	rs2792703	C	T	0.0001	0.0221	0.9954
10	33647091	rs2804894	G	A	-0.0135	0.0234	0.5632
10	5149144	rs4242785	A	G	-0.007	0.0228	0.7574
10	94839724	rs4418728	G	T	-0.0298	0.02	0.1363
10	114756041	rs4506565	A	T	0.0627	0.0215	0.003583
10	65280994	rs7075901	C	A	-0.0131	0.0201	0.5139
10	104793904	rs79668541	C	T	0.0734	0.0359	0.04102
11	47342220	rs10742801	A	C	-0.0373	0.0216	0.08515
11	122535408	rs10790519	T	C	-0.0073	0.0212	0.731
11	47904086	rs10838786	G	A	0.0073	0.0204	0.7215
11	103870640	rs115739682	T	A	0.0545	0.0265	0.0395
11	116706343	rs12718463	T	C	0.1035	0.0575	0.07187
11	116598315	rs141414463	C	T	-0.0388	0.066	0.5569
11	116628396	rs143811287	C	T	-0.0151	0.0699	0.8294
11	61606683	rs174581	G	A	-0.0433	0.0212	0.04101
11	30404538	rs1765131	G	C	0.007	0.0216	0.7464
11	64021821	rs2302263	C	T	-0.0354	0.0346	0.3074
11	65405600	rs2306363	G	T	-0.0151	0.0253	0.5511
11	10381766	rs2923078	A	T	0.0104	0.0221	0.6363
11	116631707	rs3825041	T	C	-0.0871	0.0394	0.02687
11	116350751	rs4391855	G	A	-0.0613	0.0575	0.2868
11	5688683	rs58270597	C	T	-0.0022	0.0415	0.9571
11	43692423	rs59227842	A	G	-0.0031	0.0214	0.8857
11	75455309	rs600626	A	G	0.0034	0.0264	0.8988
11	27679916	rs6265	C	T	0.0074	0.0254	0.7699
11	102359753	rs72980276	C	T	0.0402	0.0393	0.3062
12	110016952	rs10774779	T	A	-0.0688	0.0229	0.00262
12	124383813	rs11057390	T	G	-0.0101	0.0224	0.6517
12	103761501	rs11111540	G	A	0.0082	0.0213	0.7019
12	57696677	rs11172147	G	A	0.0446	0.0249	0.07291
12	124520331	rs1716409	A	G	-0.0278	0.0221	0.2069
12	111884608	rs3184504	T	C	0.0287	0.0204	0.1592
12	991306	rs55726687	G	A	0.0321	0.0246	0.1924
12	50263148	rs7132908	G	A	0.0255	0.0206	0.2151
12	125326153	rs7136506	T	C	-0.0335	0.025	0.1811
12	21343833	rs73079476	A	C	-0.0528	0.0272	0.05207
12	123825339	rs7312145	A	G	-0.0091	0.0364	0.8014
12	4384844	rs76895963	T	G	0.0013	0.0783	0.987
12	20474706	rs79719909	A	G	0.0672	0.0253	0.007914
12	125265201	rs921919	G	A	-0.016	0.0232	0.4906
13	32973439	rs11571836	A	G	0.0112	0.0241	0.6431
13	114544024	rs7140110	T	C	-0.0243	0.0246	0.3229
13	40788838	rs75983170	T	G	-0.0221	0.0218	0.3111
13	96982541	rs7990098	T	G	0.046	0.0208	0.02717
13	28012527	rs9512696	A	G	0.0023	0.0217	0.9151
13	99095031	rs9517299	C	T	0.0307	0.021	0.1432
13	59178258	rs9538141	G	A	-0.0188	0.0213	0.3786
13	114631940	rs9604570	A	G	-0.0367	0.0274	0.1794
14	25948430	rs11624623	G	A	0.0359	0.0215	0.09392
14	88306642	rs12878246	C	T	-0.0004	0.0238	0.9871
14	47309879	rs12879453	A	G	0.0034	0.0199	0.8661
14	20936158	rs1713427	A	G	0.0066	0.0244	0.7857
14	62358847	rs217667	C	T	0.0012	0.0253	0.9619
14	105258892	rs2494748	C	T	-0.0213	0.0213	0.3176
14	79943606	rs28479795	C	T	-0.0041	0.0243	0.8647
14	93872283	rs35571859	A	G	0.0016	0.0204	0.9359
14	103267403	rs3993347	T	C	0.0356	0.0209	0.0886
15	74718699	rs11852760	A	G	0.0691	0.0199	0.0005236
15	58571910	rs11854242	C	T	0.0249	0.0238	0.297
15	41915522	rs12902047	A	C	0.0016	0.0215	0.9406
15	44027885	rs139974673	T	C	-0.0501	0.0672	0.4558
15	59053438	rs143862097	C	A	-0.0362	0.1021	0.7232
15	63792486	rs17184382	A	C	0.0072	0.0203	0.7242
15	58678720	rs261290	T	C	-0.0197	0.0216	0.3619
15	73083121	rs28827493	G	A	-0.0225	0.0244	0.3561
15	58725839	rs633695	A	G	0.0298	0.022	0.1749
15	35837297	rs8024137	A	T	-0.0704	0.0287	0.01413
15	102067841	rs8025505	C	T	-0.0145	0.0241	0.5481
16	83980965	rs11149612	C	T	0.0226	0.0229	0.3229
16	81533922	rs11641142	C	G	0.0053	0.0221	0.8096
16	29946708	rs11642933	G	A	-0.0317	0.0206	0.1231
16	15150505	rs12928099	C	A	0.0405	0.023	0.07784
16	68017354	rs200054031	A	G	0.0115	0.029	0.6903
16	69568303	rs2032912	G	T	-0.0064	0.0206	0.7572
16	4013467	rs2531995	C	T	-0.0008	0.0213	0.9704
16	28504181	rs27741	G	A	-0.0071	0.021	0.7342
16	57311211	rs4558409	G	T	0.0119	0.0198	0.5477
16	53806453	rs56094641	A	G	0.0023	0.0204	0.9112
16	57067595	rs58124158	A	T	-0.0137	0.0216	0.5257
16	72079657	rs77303550	C	T	0.0036	0.0255	0.8884
16	56834254	rs79600951	C	G	-0.0089	0.0376	0.8129
16	56709728	rs8046181	G	C	-0.0471	0.0478	0.3239
16	56985139	rs9989419	A	G	-0.0229	0.0224	0.3067
17	66823805	rs112001035	G	A	0.0438	0.0487	0.368
17	11183340	rs11650183	G	A	0.0256	0.0259	0.3215
17	21210883	rs12938219	C	G	-0.0006	0.0211	0.9774
17	78588202	rs12939613	A	G	0.0033	0.0207	0.8727
17	40713071	rs12945575	C	T	0.0745	0.023	0.0012
17	76392144	rs17561950	G	A	0.0173	0.0205	0.3985
17	26695832	rs2071379	A	G	-0.0228	0.02	0.2535
17	37853048	rs2643194	C	T	-0.0455	0.0212	0.03182
17	39222498	rs3813058	C	A	-0.005	0.0232	0.8282
17	7080316	rs55714927	C	T	0.0251	0.0264	0.3425
17	41926126	rs72836561	C	T	0.0576	0.0632	0.362
17	67081278	rs77542162	A	G	-0.0827	0.0782	0.2899
17	64305051	rs78357146	A	G	-0.0642	0.0614	0.2954
18	46781014	rs150237291	T	C	-0.0499	0.074	0.5002
18	47173181	rs1943977	A	G	0.0336	0.0262	0.2006
18	47429022	rs2298624	C	T	-0.0136	0.0286	0.6334
18	57852587	rs476828	T	C	-0.0325	0.0238	0.1729
18	58048295	rs57636386	T	C	0.0562	0.0355	0.1131
18	21120035	rs7239575	T	C	-0.0385	0.0202	0.05729
18	47109955	rs77960347	A	G	-0.0336	0.0899	0.7088
19	45401868	rs118170342	T	C	0.0128	0.061	0.8341
19	8461663	rs12976739	G	A	0.0577	0.0219	0.008399
19	45297373	rs139425456	T	A	0.2256	0.1203	0.0606
19	45337918	rs147711004	G	A	-0.0211	0.0598	0.7238
19	45346666	rs148601586	C	G	0.1681	0.1099	0.1259
19	45487519	rs204473	A	G	-0.0178	0.0703	0.7996
19	11227480	rs2738447	A	C	-0.0571	0.02	0.004284
19	8657871	rs34134669	G	C	0.0673	0.0287	0.01892
19	54796630	rs416867	G	A	-0.0154	0.0258	0.5498
19	47542060	rs4804014	G	A	-0.0164	0.025	0.5111
19	33896432	rs4805881	A	C	0.0289	0.0221	0.1913
19	19379549	rs58542926	C	T	0.1072	0.0372	0.003909
19	45232161	rs62117160	G	A	-0.0425	0.0545	0.4352
19	11202306	rs6511720	G	T	-0.003	0.0324	0.9254
19	45389596	rs7254892	G	A	-0.0441	0.0576	0.4442
19	4040407	rs72976979	C	T	-0.0547	0.0289	0.0581
19	31048593	rs73026761	G	A	-0.0096	0.0272	0.7232
19	11347657	rs737338	C	T	-0.0799	0.055	0.1462
19	45412079	rs7412	C	T	-0.049	0.0377	0.1942
20	43042364	rs1800961	C	T	0.0468	0.0567	0.4087
20	39179822	rs1883711	G	C	-0.0341	0.0666	0.6083
20	34147998	rs224424	A	G	0.0004	0.0239	0.985
20	17844684	rs2618566	G	T	0.0305	0.0237	0.197
20	47450063	rs34417222	C	T	0.0121	0.0222	0.5856
20	6607103	rs6054405	A	G	-0.0086	0.0211	0.6825
20	54747469	rs6069625	A	G	0.0238	0.0227	0.2952
20	44630804	rs6073985	A	G	-0.024	0.0371	0.5175
21	46903484	rs2236473	G	A	0.0154	0.0261	0.5566
21	46271452	rs235314	C	T	0.0037	0.0199	0.8539
21	40621158	rs35909862	G	A	0.0002	0.0202	0.9918
21	33115403	rs68175423	G	T	0.0324	0.0503	0.5189
22	38601231	rs2267375	G	T	0.0097	0.0203	0.6315
22	21974703	rs5754387	G	C	-0.0406	0.0247	0.1005
