## Supplementary Tables 1-15 and S1 File for "The relationship between Lipoprotein A and other lipids with prostate cancer risk: A multivariable Mendelian randomisation study": S14 Table.xlsx

### Sheet: S14 Table
S14 Table. Association between SNPs, lp(a), AST and total PCa. The following SNPs include IVs used in the additional MVMR analysis on lp(a), AST and total PCa only.
Chr	position	SNP	Other allele	Effect allele	Lp(a) beta	Lp(a) SE	Lp(a) p-value	AST beta	AST SE	AST p-value	PCa beta	PCa SE	PCa p-value
1	110362471	rs11102009	T	C	0.0055659	0.004014	0.16556	-0.020362	0.0035784	1.2715e-08	0.0059	0.0082	0.4723
1	110470764	rs333947	A	G	-0.001275	0.005594	0.81971	-0.047246	0.0049865	2.7057e-21	0.0015	0.0121	0.9032
1	150623904	rs149026128	A	T	0.0083997	0.0056347	0.13604	-0.033424	0.005018	2.7322e-11	0.048	0.0116	3.6e-05
1	161614490	rs1771582	G	T	0.0061959	0.0041337	0.13391	0.038341	0.0036896	2.7596e-25	0.0004	0.009	0.9638
1	16505320	rs1497406	G	A	-0.0074407	0.0040193	0.064133	0.031178	0.003588	3.6687e-18	-0.0077	0.0082	0.3479
1	183802259	rs2491441	C	T	-0.0011918	0.0049661	0.81033	0.037128	0.0044277	5.0979e-17	-0.0101	0.0107	0.3447
1	205044339	rs11240351	G	A	-0.0050167	0.0040525	0.21575	0.025012	0.0036136	4.4753e-12	0.0026	0.0082	0.7522
1	220970028	rs2642438	G	A	-0.0108	0.0043393	0.012811	0.022346	0.0038739	8.0222e-09	0.0026	0.0091	0.7739
1	59653630	rs3850543	G	A	0.011634	0.0041305	0.0048552	-0.023133	0.0036853	3.4574e-10	0.0147	0.0084	0.0804
1	89146852	rs1002436	G	A	0.0060669	0.0040041	0.12973	0.024352	0.0035706	9.1157e-12	-0.0037	0.0081	0.6439
1	94665554	rs79621191	T	C	0.015662	0.0073805	0.033836	-0.038096	0.0065875	7.3487e-09	0.0113	0.0177	0.5224
10	100805086	rs141698601	A	G	0.021239	0.025314	0.40147	-0.13397	0.022567	2.916e-09	-0.0721	0.0597	0.2272
10	101201754	rs7068845	A	C	-0.001944	0.0040915	0.63469	0.036272	0.0036428	2.3823e-23	-0.003	0.0085	0.7204
10	101912064	rs2862954	C	T	0.0017771	0.0039682	0.65428	-0.048877	0.0035425	2.7967e-43	-0.0079	0.0081	0.328
10	121429633	rs2234962	C	T	-0.0020246	0.0048128	0.67399	0.038251	0.0042905	4.9174e-19	-0.0049	0.0098	0.6187
10	17588194	rs140684590	A	G	-0.0085408	0.0091587	0.35106	-0.044965	0.0081901	4.0217e-08	-0.0134	0.0216	0.5333
10	17589343	rs77826976	C	T	-0.018019	0.012564	0.15154	-0.081173	0.011262	5.7147e-13	-0.0425	0.0307	0.1664
10	17865664	rs181242111	A	G	-0.0042597	0.0065894	0.518	0.18794	0.0058645	1.299e-224	-0.0036	0.014	0.7954
10	17875857	rs56278466	G	T	-0.0027672	0.0041966	0.50965	0.15047	0.0037266	0	-0.0101	0.0121	0.4038
10	18246833	rs79372177	G	A	-0.020163	0.013938	0.14803	0.1	0.012432	8.76e-16	0.0005	0.031	0.9863
10	18377095	rs11012618	C	A	0.00093963	0.0067424	0.88916	-0.039641	0.0060259	4.7697e-11	-0.0094	0.0138	0.4954
11	116648917	rs964184	C	G	0.010617	0.0058834	0.071153	-0.056709	0.0052447	3.0721e-27	0.0133	0.0117	0.2545
11	22201007	rs10833712	G	T	-0.0019845	0.0040497	0.62411	0.03522	0.0036112	1.8151e-22	0.0079	0.0086	0.3588
11	47523214	rs11039265	A	C	0.0032336	0.0041615	0.43714	-0.028264	0.0037168	2.8799e-14	-0.0215	0.0084	0.01101
11	5701074	rs11601507	A	C	-0.0053565	0.0077704	0.49061	0.050913	0.006922	1.9141e-13	-0.0679	0.017	6.354e-05
11	72509713	rs1000620	A	G	-0.002662	0.003975	0.50305	-0.02178	0.0035486	8.395e-10	0.0092	0.0081	0.2514
11	76923017	rs3819170	A	G	0.0038029	0.0050349	0.45007	0.025981	0.0044948	7.4749e-09	0.0051	0.0102	0.6182
11	78007920	rs4340079	T	C	-0.0062173	0.0055049	0.25873	-0.036278	0.0049164	1.6028e-13	-0.0087	0.0107	0.4155
11	93790009	rs12419615	C	T	-0.004459	0.0066049	0.49961	-0.053895	0.0058905	5.7921e-20	-0.0159	0.0131	0.2236
11	94008050	rs75671243	C	G	-0.0078415	0.011225	0.48481	0.05853	0.010012	5.0444e-09	-0.0222	0.0271	0.4123
12	10584254	rs78326895	C	T	-0.0046026	0.0058667	0.43273	0.031393	0.0052316	1.9692e-09	0	0.0118	0.9982
12	111864684	rs10849947	C	T	-0.00018702	0.0048846	0.96946	-0.024993	0.0043626	1.0132e-08	0.0014	0.01	0.8921
12	121316252	rs656933	G	A	-0.0056635	0.0040322	0.16015	-0.025075	0.0035961	3.1157e-12	0.0061	0.0082	0.4552
12	20974037	rs36124215	T	C	0.0060529	0.0055543	0.27582	0.029969	0.0049554	1.4717e-09	-0.0017	0.0116	0.8834
12	56368078	rs11171710	A	G	-0.0011352	0.0040346	0.77843	0.020386	0.0035987	1.4744e-08	-0.015	0.0082	0.06751
12	57807114	rs540730	C	T	0.0095164	0.0046209	0.039457	-0.029179	0.0041189	1.4056e-12	0.0061	0.0098	0.5382
13	114551993	rs6602909	C	T	0.0086069	0.004247	0.042706	0.022186	0.0037886	4.7519e-09	0.0092	0.0093	0.3183
13	74135998	rs9318191	G	A	-0.0045078	0.0040235	0.26256	0.021549	0.0035908	1.9647e-09	0.0203	0.0082	0.01325
14	50735947	rs72683923	C	T	-0.017842	0.014284	0.21164	-0.11295	0.01277	9.2764e-19	0.0362	0.0351	0.3017
14	55241941	rs2295824	C	G	0.0017744	0.0041614	0.66981	0.023709	0.0037159	1.7718e-10	0.0172	0.009	0.05445
14	94844947	rs28929474	T	C	-0.0048904	0.014137	0.72939	0.16688	0.012619	6.6487e-40	-0.1338	0.0302	9.613e-06
15	40366939	rs4924417	C	G	-0.005773	0.0044058	0.19009	-0.026747	0.0039289	9.9389e-12	0.0134	0.009	0.1339
15	51530097	rs17703883	C	T	-0.0021214	0.0045685	0.64239	0.027937	0.0040756	7.1644e-12	0.0085	0.0093	0.3606
15	73973662	rs57909886	C	T	-0.0051869	0.0039926	0.19391	0.027233	0.0035633	2.1426e-14	0.0052	0.0082	0.5274
15	86169103	rs75927735	G	A	-0.0069137	0.0066626	0.29942	-0.038565	0.005954	9.3795e-11	-0.0073	0.0136	0.5942
15	90349461	rs41276922	A	G	-0.0062404	0.0070446	0.37571	-0.038763	0.0062792	6.7031e-10	0.0143	0.0169	0.3993
16	54421825	rs17257349	A	G	-0.0021879	0.0042035	0.60273	0.021467	0.0037507	1.0463e-08	-0.0044	0.0091	0.6293
16	58752466	rs11076256	T	C	-0.0068335	0.0070903	0.33516	-0.059911	0.0063249	2.7741e-21	0.0055	0.015	0.7117
16	72105965	rs217184	C	T	-0.011367	0.00505	0.024389	-0.02592	0.0045019	8.5484e-09	-0.0086	0.0101	0.396
16	88664758	rs3887592	C	T	-0.0074232	0.0040141	0.064421	-0.021645	0.0035856	1.5778e-09	0.0125	0.0083	0.1321
17	18089230	rs854803	C	A	0.00081598	0.0045781	0.85854	0.024218	0.0040816	2.9753e-09	0.0164	0.0092	0.07477
17	43563606	rs142925250	T	A	-0.0018488	0.0050911	0.71651	-0.034971	0.0045442	1.4146e-14	-0.0253	0.0103	0.01414
17	43798360	rs55938136	G	A	-0.0024862	0.0047585	0.60135	-0.030166	0.0042437	1.1788e-12	-0.0051	0.0165	0.7555
17	64210580	rs1801689	C	A	0.050147	0.011588	1.508e-05	0.087297	0.010386	4.3001e-17	-0.0257	0.0243	0.2919
17	73272551	rs62089321	T	C	-8.0616e-05	0.0044718	0.98562	0.022496	0.0039866	1.6749e-08	-0.0236	0.0088	0.007574
17	76403984	rs4129767	A	G	0.0027001	0.0039779	0.49728	0.021429	0.0035497	1.5755e-09	-0.0003	0.0082	0.9704
18	55131580	rs674728	A	G	-0.0014962	0.0067153	0.82369	-0.046716	0.0059954	6.6367e-15	0.0007	0.0136	0.957
19	19379549	rs58542926	T	C	0.00085294	0.0075351	0.90988	0.074796	0.0067227	9.6312e-29	0.0063	0.0151	0.674
19	19396616	rs188247550	T	C	-0.030508	0.018052	0.091025	0.10701	0.016138	3.3412e-11	-0.0607	0.0478	0.204
19	33899065	rs731839	A	G	0.0053472	0.004219	0.20502	-0.028545	0.0037645	3.4059e-14	0.005	0.0088	0.5714
19	3756173	rs10460195	A	G	0.0040038	0.0039959	0.31636	-0.02221	0.0035648	4.6696e-10	-0.0064	0.0083	0.4356
19	41813375	rs15052	C	T	0.0031929	0.0052117	0.54012	0.030921	0.0046421	2.7272e-11	-0.0195	0.0112	0.0829
19	45412079	rs7412	T	C	-0.11243	0.0073858	2.7882e-52	0.0069889	0.0065414	0.28533	0.0039	0.0149	0.7954
19	49224389	rs3859439	C	T	0.0037722	0.004094	0.35685	0.026594	0.003649	3.1581e-13	0.0061	0.0084	0.4648
19	54759361	rs12975366	C	T	-0.0022962	0.0040581	0.57151	-0.027753	0.0036243	1.9088e-14	-0.0111	0.0088	0.2093
19	5831840	rs17855739	T	C	-0.018672	0.0099814	0.061385	-0.080246	0.008887	1.7414e-19	-0.012	0.0199	0.5471
19	7831628	rs2277998	A	G	0.0085404	0.0043413	0.049158	-0.023058	0.0038711	2.584e-09	-0.0132	0.0092	0.1524
2	101573214	rs4850954	C	T	-0.0020307	0.0040234	0.61375	-0.022572	0.0035876	3.1498e-10	0.0096	0.0082	0.2458
2	127865100	rs13032148	A	G	-0.0069915	0.0041886	0.095082	0.022939	0.0037362	8.2832e-10	0.0134	0.0089	0.1299
2	179432185	rs12463674	G	A	0.002188	0.0042879	0.60986	0.031513	0.0038249	1.752e-16	-0.0012	0.0086	0.8843
2	227100698	rs2972146	T	G	-0.0056656	0.0041653	0.17377	0.024782	0.0037127	2.4833e-11	0.0099	0.0084	0.2423
2	233520254	rs13395911	T	A	-0.0012469	0.0041041	0.76127	0.02918	0.003658	1.5062e-15	-0.0387	0.0082	2.687e-06
2	48279577	rs7609474	C	G	-0.0046806	0.0041834	0.2632	0.020644	0.0037343	3.2419e-08	0.0006	0.0085	0.9427
20	33545055	rs13041792	A	G	-0.0051825	0.0051155	0.31101	0.025133	0.0045661	3.715e-08	-0.026	0.01	0.009237
22	29757090	rs4611747	T	C	0.002768	0.0044341	0.53246	-0.029231	0.003954	1.4459e-13	0.0055	0.0093	0.5546
22	36544729	rs132641	G	A	-0.0022658	0.0052661	0.667	0.035562	0.0047014	3.9224e-14	0.0014	0.011	0.8963
22	44324727	rs738409	G	C	-0.00082867	0.0048324	0.86385	0.11393	0.0042972	1.5582e-154	-0.022	0.01	0.02749
3	12396588	rs4135247	A	G	-0.002741	0.0040229	0.49565	-0.023718	0.0035941	4.147e-11	0.0254	0.0082	0.002008
3	132226100	rs79953286	G	A	-0.0016133	0.008546	0.85027	-0.052079	0.0076152	8.0132e-12	0.0342	0.0182	0.05979
3	170098443	rs4955721	T	A	0.0050603	0.00549	0.35667	0.031278	0.0049014	1.7598e-10	0.0486	0.0113	1.805e-05
3	172294500	rs79287178	A	G	-0.015078	0.011919	0.20588	-0.094984	0.010637	4.3036e-19	0.0129	0.0245	0.5985
3	33129073	rs55852031	G	A	-0.0051201	0.004508	0.25605	0.02366	0.004029	4.3021e-09	0.0138	0.0093	0.1369
3	45964594	rs72892908	A	T	-0.016835	0.018286	0.35724	0.10229	0.016334	3.7913e-10	0.0257	0.0378	0.4969
3	58413408	rs1126735	G	A	0.011641	0.0041046	0.0045683	0.052335	0.0036666	3.4109e-46	0.0179	0.0086	0.03817
4	103146890	rs35518360	T	A	-0.010429	0.0073645	0.15674	0.056554	0.0065675	7.3031e-18	-0.0057	0.0159	0.7217
4	146821410	rs4835265	A	C	-0.0018949	0.0054348	0.72735	0.033651	0.0048535	4.1296e-12	-0.0141	0.0106	0.1831
4	169351919	rs4692931	T	C	0.0012592	0.0039868	0.75212	0.019868	0.0035574	2.3397e-08	-0.0094	0.0082	0.2549
4	23391836	rs1509236	G	A	-0.0022764	0.0039896	0.56829	0.021089	0.0035579	3.0855e-09	-0.0115	0.0082	0.1626
4	24069770	rs3815420	C	T	0.0080879	0.0064941	0.21298	0.033442	0.0057921	7.7691e-09	-0.0072	0.0138	0.6047
4	77416627	rs12500824	G	A	0.0075702	0.004161	0.068868	-0.027564	0.0037135	1.1521e-13	0.0146	0.0087	0.09222
4	88183820	rs71633359	C	T	0.0025566	0.00436	0.55762	-0.041696	0.0038898	8.4533e-27	0.0053	0.009	0.5521
4	99988208	rs2924584	G	A	0.00467	0.0040574	0.24975	-0.025341	0.0036187	2.5206e-12	0.0033	0.0081	0.6879
5	107406309	rs289230	G	A	-0.0020258	0.0048075	0.67347	-0.023645	0.0042859	3.4567e-08	0.0071	0.0095	0.4566
5	39414207	rs2367585	T	C	0.0040661	0.0044433	0.36013	0.028796	0.0039638	3.7556e-13	0.0143	0.0093	0.1244
5	39533318	rs2910953	A	T	0.0075809	0.004628	0.10142	0.028168	0.0041232	8.4348e-12	0.0044	0.0097	0.6471
5	70798541	rs36009281	G	A	-0.0017774	0.0069499	0.79814	0.037078	0.0061905	2.1095e-09	-0.0168	0.0191	0.3806
5	72395189	rs628401	A	G	0.0031171	0.0039868	0.43431	0.032554	0.0035584	5.8312e-20	0.0094	0.008	0.2397
6	116350788	rs952373	A	G	0.0068152	0.0040628	0.093455	0.029354	0.0036233	5.4636e-16	-0.0002	0.0081	0.9775
6	117507326	rs7762191	A	C	-0.0022532	0.0042774	0.59836	-0.024291	0.0038167	1.9656e-10	-0.0025	0.0087	0.7731
6	13512509	rs2841532	A	G	0.0078524	0.0043051	0.068158	0.028288	0.0038488	1.9937e-13	0.0171	0.0087	0.05078
6	135431318	rs6920211	C	T	-0.0062142	0.0045925	0.17602	-0.025323	0.0040935	6.174e-10	-0.0111	0.0096	0.2505
6	160271809	rs143296916	G	A	-0.044352	0.0079363	2.2949e-08	0.0032734	0.0071013	0.64483	-0.0646	0.0165	9.105e-05
6	160505199	rs614754	G	C	-0.72508	0.0166	0	-0.022975	0.015004	0.1257	-0.1511	0.035	1.618e-05
6	160551093	rs4646272	G	T	0.35849	0.0087787	0	0.00079073	0.0074716	0.91572	-0.0187	0.0164	0.2557
6	160630721	rs376402211	A	G	-0.21625	0.0099725	4.4061e-104	-0.0049735	0.0087419	0.5694	-0.1018	0.02	3.48e-07
6	160633223	rs150856119	A	G	-0.2295	0.012653	1.991e-73	-0.011298	0.011399	0.32163	0.1776	0.0241	1.877e-13
6	160758116	rs316172	C	G	-0.16798	0.0042997	0	-0.00028554	0.0038597	0.94103	-0.0397	0.0085	2.937e-06
6	161017363	rs73596816	A	G	0.7113	0.010499	0	0.0044049	0.0098764	0.6556	0.0449	0.0235	0.05612
6	161380396	rs117110496	T	C	-0.37764	0.040056	4.2547e-21	0.037539	0.037675	0.31906	0.1497	0.0508	0.00324
6	161427062	rs34887229	A	C	-0.21325	0.016249	2.5564e-39	-0.01817	0.013687	0.18432	0.1142	0.0332	0.0005766
6	32632598	rs17412833	T	A	-0.0049106	0.0052143	0.34632	0.047798	0.0046524	9.411e-25	-0.0354	0.0101	0.000481
6	32636646	rs9274678	G	A	-0.00092454	0.0054921	0.86631	-0.079417	0.0048963	4.0683e-59	-0.0443	0.0115	0.0001223
6	33143136	rs2855426	A	G	-0.0030618	0.0053285	0.56555	0.027178	0.0047534	1.0823e-08	-0.0084	0.0106	0.4285
7	17920253	rs17138358	C	G	-0.00096118	0.0040745	0.81351	-0.023144	0.0036278	1.782e-10	-0.0058	0.0085	0.4935
7	984000	rs4722829	T	C	-0.0016252	0.0040098	0.68526	0.020084	0.0035791	2.0087e-08	-0.0032	0.0087	0.7132
8	126507308	rs2980888	C	T	0.012501	0.004339	0.0039652	-0.037305	0.0038675	5.1976e-22	0.0045	0.0091	0.6168
8	142227592	rs10107024	C	T	-0.0027285	0.0040529	0.50081	0.022786	0.0036181	3.0262e-10	-0.0061	0.0082	0.4596
8	8661681	rs12544992	G	C	0.00038323	0.0039872	0.92343	0.028287	0.003556	1.8038e-15	0.0173	0.0083	0.03672
9	103331405	rs2800290	C	T	0.0063513	0.00404	0.11593	0.027677	0.0036071	1.6919e-14	0.0002	0.0082	0.9764
9	117138278	rs4979371	T	C	-0.0031664	0.0040166	0.4305	-0.036923	0.0035831	6.8347e-25	0.0166	0.0081	0.04042
9	136141870	rs2519093	T	C	-0.0011905	0.0051279	0.81641	-0.046071	0.0045778	8.1049e-24	0.0057	0.0102	0.5764
9	33113121	rs869	A	G	0.0073996	0.0040187	0.065578	-0.03944	0.003588	4.2753e-28	0.0141	0.0085	0.09642
9	82279767	rs13294683	T	C	0.0029988	0.0065914	0.64914	0.04036	0.005903	8.1048e-12	0.009	0.0142	0.5267
9	95892726	rs7018885	C	T	0.011723	0.0045968	0.010763	-0.024652	0.0041012	1.8486e-09	0.0153	0.0101	0.1281
9	98278413	rs113154802	T	C	0.00054533	0.0068995	0.937	-0.036666	0.0061601	2.6522e-09	-0.0019	0.0135	0.8906
