## Supplementary Tables 1-15 and S1 File for "The relationship between Lipoprotein A and other lipids with prostate cancer risk: A multivariable Mendelian randomisation study": S15 Table.xlsx

### Sheet: S15 Table
S15 Table. Association between SNPs, lp(a), creatinine and total PCa. The following SNPs include IVs used in the additional MVMR analysis on lp(a), creatinine and total PCa only.
Chr	position	SNP	Other allele	Effect allele	Lp(a) beta	Lp(a) SE	Lp(a) p-value	Creatinine beta	Creatinine SE	Creatinine p-value	PCa beta	PCa SE	PCa p-value
1	109817192	rs7528419	G	A	-0.016779	0.004774	0.00044051	0.028497	0.0042339	1.6943e-11	-0.0086	0.0097	0.3759
1	110022896	rs569670	C	A	-0.0031868	0.0046654	0.49456	0.02712	0.0041389	5.6824e-11	-0.0051	0.0096	0.5912
1	113263112	rs6688050	T	C	-0.0030372	0.0059256	0.60826	0.032664	0.0052514	4.9821e-10	-0.0049	0.0126	0.6991
1	150940625	rs267738	G	T	0.0032147	0.0048139	0.50426	-0.036396	0.0042661	1.4564e-17	0.0662	0.0096	6.692e-12
1	155277204	rs78003115	A	G	-0.0020843	0.0063355	0.74217	-0.031059	0.0056256	3.3765e-08	0.0471	0.0137	0.0005702
1	16051260	rs10803397	C	T	-0.0014406	0.0041358	0.72759	0.02111	0.0036678	8.6584e-09	0.0025	0.0086	0.7705
1	184672098	rs78444298	A	G	0.013553	0.014513	0.35039	0.09764	0.01292	4.1329e-14	0.1077	0.0352	0.002253
1	18810349	rs6667069	C	G	-3.6185e-05	0.0059929	0.99518	-0.029299	0.0052999	3.2408e-08	0.0007	0.0134	0.957
1	201016296	rs3850625	A	G	0.0021113	0.0061564	0.73164	-0.033984	0.0054523	4.5891e-10	0.0046	0.0126	0.7153
1	221001142	rs61830291	C	A	-0.018882	0.006749	0.0051458	-0.035151	0.0059801	4.1597e-09	-0.0126	0.0149	0.3957
1	23691745	rs10917373	T	C	-0.0024141	0.0045669	0.59707	0.026099	0.0040438	1.0921e-10	0.0026	0.0092	0.7801
1	27180088	rs75460349	C	A	-0.031706	0.013381	0.017818	-0.06839	0.011839	7.6213e-09	-0.0218	0.0263	0.4068
1	43704656	rs1198975	A	G	-0.00044647	0.0040385	0.91197	0.023719	0.0035857	3.7334e-11	0.0122	0.0089	0.1688
1	46023356	rs3790585	T	A	0.0030223	0.0054836	0.58154	0.026867	0.0048677	3.406e-08	-0.0348	0.0111	0.001675
1	56617956	rs12136896	A	G	-0.0021154	0.0041521	0.61042	-0.024378	0.0036845	3.6895e-11	-0.0027	0.0086	0.7505
1	78023173	rs7536433	T	C	-0.00097275	0.0048837	0.84212	-0.025881	0.0043352	2.3786e-09	-0.0039	0.01	0.6949
1	82957845	rs1887251	C	T	0.0014464	0.0041411	0.72688	0.027561	0.0036747	6.406e-14	0.0012	0.009	0.8949
10	101605693	rs3740065	G	A	-0.00073712	0.0065324	0.91016	0.031943	0.0057903	3.4613e-08	0.0112	0.0132	0.3927
10	126498852	rs10901825	T	C	0.0068399	0.0046454	0.14091	0.027345	0.0041264	3.44e-11	-0.0117	0.0094	0.2129
10	131348554	rs7911018	T	C	0.0018309	0.0040703	0.65285	0.024362	0.0036111	1.5224e-11	0.0176	0.0082	0.03282
10	50942289	rs1258255	C	T	-0.00095219	0.0039869	0.81124	0.021715	0.0035377	8.3699e-10	-0.017	0.008	0.03317
10	52648454	rs10821907	T	C	0.0017097	0.0052588	0.74509	-0.031783	0.0046627	9.363e-12	-0.005	0.0105	0.6352
10	69941318	rs10997991	T	A	-0.0053529	0.0039803	0.17868	-0.02019	0.0035291	1.0604e-08	0.0016	0.008	0.8457
10	899071	rs80282103	T	A	0.0020367	0.0072075	0.77749	0.066925	0.0063981	1.3415e-25	0.0203	0.0148	0.171
10	94839642	rs2068888	A	G	-0.0062641	0.0040015	0.11749	0.027844	0.0035446	4.0113e-15	-0.0165	0.008	0.04008
11	128353171	rs10893877	C	T	-0.0022193	0.0040431	0.58307	0.019841	0.0035829	3.0696e-08	-0.0137	0.0085	0.1045
11	2165576	rs35506085	A	G	-0.00096948	0.0051899	0.85182	-0.026258	0.0046003	1.1456e-08	-0.0042	0.0102	0.6776
11	2798804	rs81205	C	A	0.0046535	0.0040652	0.25233	0.026527	0.0036073	1.9364e-13	0.0172	0.0088	0.05126
11	30754837	rs55733296	A	G	0.0044733	0.010376	0.66638	0.095032	0.0092025	5.4268e-25	-0.0023	0.0253	0.9286
11	65143892	rs34400381	A	G	0.005612	0.010853	0.6051	-0.093092	0.009618	3.7578e-22	-0.0139	0.0232	0.55
11	65549606	rs12801731	C	T	-0.0015405	0.0040011	0.70022	-0.021653	0.003548	1.0433e-09	0.0294	0.0081	0.0002875
11	66328095	rs1815739	C	T	-0.0090051	0.0040071	0.024625	0.020591	0.003559	7.2375e-09	-0.0142	0.0082	0.0818
11	78281867	rs10793336	G	A	0.0047287	0.0050559	0.34965	0.028421	0.0044904	2.4684e-10	0.0099	0.0099	0.3197
12	121416864	rs1800574	T	C	0.01138	0.01182	0.33567	0.071517	0.010484	9.0307e-12	-0.0104	0.0246	0.6714
12	15321921	rs10846156	G	T	0.0053913	0.0049742	0.27844	-0.027906	0.0044104	2.5028e-10	-0.0096	0.0102	0.3433
12	3390803	rs79997404	A	G	-0.0015763	0.0084281	0.85164	0.063129	0.007507	4.1575e-17	-0.0224	0.0184	0.2233
12	348506	rs67523949	T	C	0.0038836	0.003993	0.33075	0.027145	0.0035413	1.7966e-14	-0.0001	0.0091	0.9897
12	56860020	rs2939302	A	G	-0.015735	0.0051267	0.0021464	0.025962	0.0045545	1.1977e-08	0.0172	0.0109	0.1143
12	57791833	rs7974833	C	T	-0.00911	0.0046963	0.052403	-0.030238	0.0041628	3.7778e-13	-0.0052	0.01	0.6066
13	27798317	rs73161719	G	T	0.0044587	0.008401	0.59561	-0.041088	0.0074599	3.6383e-08	0.0003	0.0175	0.988
13	74125798	rs1887646	A	G	-0.0045614	0.0040216	0.25669	0.024068	0.0035678	1.5261e-11	0.0216	0.0082	0.008097
13	74714343	rs945616	C	T	-0.007256	0.0061042	0.23456	0.030648	0.0054141	1.5091e-08	0.0075	0.0121	0.5369
14	100772800	rs75432828	A	G	-0.0016811	0.0043338	0.69808	0.032908	0.0038465	1.1852e-17	0.0032	0.009	0.722
14	37925120	rs1955943	C	A	1.0756e-05	0.004562	0.99812	-0.022651	0.0040444	2.1406e-08	0.0348	0.009	0.0001059
14	73920928	rs4899465	T	A	-0.0014245	0.0039951	0.72142	0.023788	0.0035423	1.8817e-11	-0.0122	0.0082	0.1369
14	93405676	rs57481308	C	T	-0.00558	0.0041149	0.17509	0.020091	0.0036478	3.6422e-08	0.0188	0.0085	0.02586
15	39277781	rs11856829	T	C	-0.0044256	0.0040024	0.26885	-0.023499	0.0035506	3.6462e-11	-0.0226	0.0114	0.04724
15	41503730	rs8043253	T	C	0.0013882	0.004021	0.72991	0.032348	0.0035645	1.1486e-19	0	0.0082	0.9958
15	45716425	rs2433601	C	T	-0.00016404	0.0041321	0.96833	0.094982	0.0036618	5.009e-148	0.0003	0.0083	0.9706
15	51258145	rs11070826	T	C	-0.002487	0.004238	0.55732	-0.021089	0.0037579	2.0038e-08	0.0073	0.0085	0.3913
15	53975914	rs12902855	A	G	0.0064939	0.0040008	0.10456	0.029725	0.0035486	5.4921e-17	-0.0067	0.0083	0.4178
15	63352092	rs3803501	A	G	0.001155	0.0040295	0.77439	-0.022838	0.0035716	1.6153e-10	-0.0194	0.0081	0.0164
15	76220673	rs11072563	G	A	0.0038491	0.0045508	0.39766	0.053584	0.0040335	2.9874e-40	-0.0062	0.0101	0.5398
15	76377045	rs2955735	G	A	-0.00097832	0.005052	0.84645	0.02878	0.0044863	1.4115e-10	-0.0184	0.0102	0.07113
15	76613477	rs2469216	T	C	0.0024953	0.0063516	0.69443	-0.040882	0.005632	3.9236e-13	0.0277	0.0127	0.02846
15	85221993	rs34452033	G	A	-0.0063138	0.0044443	0.15543	-0.022663	0.0039405	8.8626e-09	-0.0102	0.0089	0.2524
16	2025604	rs8052713	C	G	-0.0043953	0.0058924	0.45571	-0.029254	0.0052218	2.1189e-08	-0.0255	0.0123	0.03775
16	20392332	rs77924615	A	G	0.0072125	0.0050494	0.15318	-0.077651	0.0044686	1.4259e-67	-0.0011	0.0106	0.9143
16	51165628	rs117986012	A	G	-0.014317	0.0096142	0.13644	-0.049325	0.0085205	7.0938e-09	0.0519	0.0228	0.02278
16	51754991	rs12935539	C	T	-0.0011629	0.0047821	0.80787	0.027383	0.0042397	1.0591e-10	0.0078	0.0099	0.4306
16	73024276	rs1858800	T	C	-0.0037339	0.0042068	0.37477	-0.022825	0.003733	9.7181e-10	-0.0184	0.0089	0.03899
16	89703424	rs445537	G	A	-0.0030538	0.0040359	0.44925	0.020385	0.0035788	1.2282e-08	0.0022	0.0083	0.7937
17	19443445	rs2453584	C	G	-0.00022844	0.0041744	0.95636	0.033896	0.0036998	5.1683e-20	0.0116	0.0093	0.2121
17	37403979	rs3964723	T	C	0.00099048	0.0045722	0.8285	0.039065	0.0040591	6.4157e-22	-0.0286	0.0092	0.001812
17	54776955	rs227727	T	A	0.00062916	0.0039908	0.87473	0.021236	0.0035422	2.0372e-09	-0.0018	0.0089	0.8393
17	59282508	rs723835	C	T	0.0022537	0.0048417	0.64159	0.04087	0.0042905	1.6616e-21	0.0223	0.0096	0.01984
17	59450105	rs11657044	C	T	0.00060878	0.0053897	0.91007	-0.071817	0.0047766	4.6833e-51	-0.0151	0.0108	0.1629
18	5589721	rs1785381	T	C	-0.0062768	0.0039819	0.11495	0.02014	0.003531	1.1735e-08	-0.003	0.0084	0.716
18	59359219	rs9960465	T	C	-0.0067721	0.0049198	0.16867	-0.029704	0.0043597	9.5709e-12	-0.0094	0.0098	0.333
18	77156537	rs8096658	G	C	0.0011546	0.0040216	0.77403	0.046331	0.0035678	1.5444e-38	0.0114	0.0093	0.2202
19	18589943	rs11670056	T	C	-0.0016907	0.0075371	0.82251	0.037326	0.0067002	2.5387e-08	-0.012	0.0167	0.473
19	33231025	rs111623879	G	A	-0.0034126	0.0058307	0.55836	-0.0497	0.005176	7.9506e-22	-0.0032	0.0124	0.797
19	38441136	rs17249336	T	C	0.0017938	0.004194	0.66886	-0.026657	0.0037225	8.0388e-13	-0.0343	0.0086	6.173e-05
19	45412079	rs7412	T	C	-0.11243	0.0073858	2.7882e-52	0.013635	0.0065002	0.035936	0.0039	0.0149	0.7954
2	121306440	rs17050272	A	G	-0.00616	0.0040452	0.12781	0.022007	0.0035867	8.4955e-10	-0.0032	0.0083	0.6964
2	121996932	rs755865	A	G	-0.0038827	0.0060173	0.51876	-0.030463	0.0053407	1.1728e-08	-0.0015	0.0134	0.9125
2	148595355	rs13017754	T	C	-0.0048961	0.0043697	0.26252	0.030175	0.0038748	6.8782e-15	-0.0064	0.0088	0.4673
2	15782471	rs807624	T	G	0.0012789	0.0041409	0.75744	-0.027692	0.0036743	4.8509e-14	0	0.0086	0.9985
2	170088351	rs2302694	A	G	0.00043038	0.006535	0.94749	0.034996	0.0058065	1.6729e-09	-0.0182	0.0142	0.1997
2	176892553	rs72914763	G	A	-0.0023644	0.0095581	0.80462	0.055695	0.0084645	4.7234e-11	0.0008	0.0192	0.9681
2	178138860	rs7598494	G	A	-0.012103	0.0039788	0.0023523	0.030836	0.003531	2.5046e-18	0.0002	0.0079	0.9783
2	18680181	rs4572597	C	T	0.0040967	0.0042703	0.33739	0.026771	0.0037856	1.5355e-12	-0.0042	0.009	0.6372
2	211540507	rs1047891	A	C	-0.011621	0.0042816	0.0066464	0.050078	0.0037983	1.1355e-39	0.0123	0.009	0.1709
2	217563	rs55742348	A	T	-0.00035652	0.0041543	0.93161	0.026851	0.003684	3.1503e-13	-0.0051	0.0084	0.5432
2	217666174	rs2541387	C	A	-0.0044015	0.0040317	0.27496	0.025083	0.0035793	2.4289e-12	-0.003	0.0082	0.7183
2	220356449	rs6747041	C	G	-0.0013448	0.0042372	0.75095	-0.026763	0.0037589	1.0845e-12	-0.0008	0.0092	0.9305
2	27730940	rs1260326	C	T	0.0017548	0.00407	0.66636	0.04035	0.0036043	4.429e-29	-0.0222	0.0082	0.00657
2	43439332	rs12476256	C	T	-0.0016782	0.004041	0.67792	-0.021584	0.0035887	1.8097e-09	-0.0034	0.0082	0.6755
2	54572152	rs1405832	G	A	-0.0048156	0.0050559	0.34086	-0.028977	0.0044847	1.0415e-10	-0.0131	0.0099	0.1886
2	73850820	rs6711001	G	C	0.00219	0.0047188	0.64257	-0.056013	0.0041844	7.6616e-41	0.0148	0.0101	0.1429
20	33287782	rs6119510	G	T	-0.0092137	0.0040684	0.023533	0.034523	0.003611	1.1887e-21	-0.0139	0.0082	0.08843
20	52731402	rs6127099	T	A	-0.0044112	0.0045389	0.33112	-0.03837	0.004026	1.5839e-21	0.0068	0.0092	0.4571
20	56146243	rs1569718	G	A	-0.00074604	0.0051662	0.88518	0.027938	0.0045767	1.0345e-09	-0.011	0.0104	0.2903
20	62149840	rs2145166	A	G	0.0046135	0.0057753	0.42438	0.03792	0.005124	1.3645e-13	0.0119	0.0123	0.3351
21	16576783	rs2823139	A	G	0.0047675	0.0042171	0.25826	0.02805	0.0037408	6.4883e-14	0.0096	0.0085	0.2565
22	38601231	rs2267375	T	G	-0.00052858	0.0040227	0.89546	0.024723	0.0035697	4.3503e-12	0.0183	0.0082	0.02499
22	40892794	rs6001939	T	C	0.0018353	0.0068484	0.7887	-0.039819	0.0060721	5.4808e-11	0.0062	0.0128	0.6275
22	43127465	rs738529	A	G	-0.0025896	0.0053896	0.63089	0.027385	0.0047779	9.9728e-09	-0.0014	0.0105	0.8968
3	121626468	rs7623754	A	G	0.0028106	0.0039838	0.48049	0.022096	0.0035361	4.1499e-10	0.0098	0.008	0.2188
3	125905080	rs2364368	T	A	-0.001264	0.0040349	0.75408	0.023451	0.0035822	5.9108e-11	0.0078	0.0083	0.3482
3	135939586	rs9818740	A	G	-0.0046179	0.0044579	0.30025	-0.029706	0.0039506	5.538e-14	-0.0043	0.009	0.6331
3	141722878	rs9942075	A	T	-0.0065826	0.0042625	0.12252	-0.043504	0.0037822	1.3207e-30	-0.0086	0.0086	0.3212
3	185354216	rs56065557	C	G	0.0028519	0.0043151	0.50867	0.021008	0.0038277	4.0607e-08	-0.0001	0.0092	0.9943
3	186452885	rs710448	G	A	-0.0018649	0.0041229	0.65104	0.023563	0.0036547	1.1419e-10	-0.0009	0.0086	0.919
3	193812809	rs9852131	A	T	0.0027898	0.0042723	0.51376	0.022944	0.0037871	1.3773e-09	-0.0036	0.0096	0.7076
3	38524311	rs7373828	G	A	-0.0029618	0.0040169	0.46092	0.019436	0.00356	4.7808e-08	-0.0043	0.0086	0.6179
3	52556890	rs4434138	G	A	0.0036199	0.0039924	0.36457	-0.020114	0.0035416	1.3553e-08	-0.0222	0.008	0.005296
4	100239319	rs1229984	C	T	-0.017858	0.013367	0.18154	-0.069204	0.011868	5.511e-09	0.0347	0.0227	0.1268
4	103805799	rs223314	G	A	0.00035437	0.0039737	0.92894	-0.029301	0.0035278	1.0001e-16	-0.0087	0.008	0.2751
4	106071064	rs974801	G	A	-0.0050373	0.0041475	0.22454	-0.026156	0.0036783	1.1573e-12	-0.0107	0.0082	0.1894
4	23810178	rs2970886	T	C	-0.0040414	0.0046015	0.37979	-0.022362	0.0040792	4.2109e-08	0.0025	0.0093	0.7875
4	5745720	rs1871584	G	A	-0.0063924	0.0040051	0.11048	0.020569	0.0035534	7.116e-09	0.0019	0.0083	0.8158
4	77394095	rs10025351	T	C	0.0044879	0.0039901	0.2607	0.065567	0.0035341	9.3694e-77	0.0138	0.0083	0.09929
5	131677642	rs10075801	G	A	0.004517	0.004022	0.2614	0.020234	0.0035668	1.4075e-08	0.0067	0.008	0.3989
5	132404947	rs56306291	A	T	-0.006079	0.0046623	0.19228	0.02851	0.0041416	5.8517e-12	-0.0341	0.0095	0.0003501
5	176813404	rs3812036	T	C	0.0055535	0.0046801	0.23538	0.058465	0.0041487	4.4958e-45	-0.0047	0.0099	0.6329
5	39421736	rs11951093	A	G	-0.0047227	0.0040827	0.24737	0.049796	0.003618	4.488e-43	0.0052	0.0084	0.5349
5	53304991	rs80138475	T	C	-0.012397	0.0062997	0.04908	-0.046598	0.0055903	7.7815e-17	-0.003	0.0126	0.8109
5	676962	rs13159523	G	A	0.0048381	0.0040485	0.23207	-0.021937	0.003588	9.7429e-10	0.0122	0.0085	0.1511
5	67741066	rs11745891	C	T	0.0042555	0.0063963	0.50585	0.044312	0.0056766	5.9409e-15	-0.0076	0.013	0.5584
5	78326213	rs7736027	G	A	-0.00096047	0.0044041	0.82736	0.023199	0.0039134	3.0696e-09	-0.0047	0.0088	0.5937
6	108944165	rs3813498	T	C	-0.0013303	0.0051153	0.79482	0.033607	0.0045366	1.2872e-13	0.0085	0.0106	0.4195
6	131868402	rs2608910	G	T	-0.0047489	0.0048036	0.32286	0.030126	0.0042648	1.6254e-12	-0.0117	0.0099	0.2382
6	160271809	rs143296916	G	A	-0.044352	0.0079363	2.2949e-08	0.011886	0.0070596	0.092254	-0.0646	0.0165	9.105e-05
6	160505199	rs614754	G	C	-0.72508	0.0166	0	-0.043675	0.014924	0.0034287	-0.1511	0.035	1.618e-05
6	160551093	rs4646272	G	T	0.35849	0.0087787	0	0.011539	0.0074291	0.12039	-0.0187	0.0164	0.2557
6	160630721	rs376402211	A	G	-0.21625	0.0099725	4.4061e-104	-0.0018495	0.0086943	0.83154	-0.1018	0.02	3.48e-07
6	160633223	rs150856119	A	G	-0.2295	0.012653	1.991e-73	0.058916	0.011333	2.0096e-07	0.1776	0.0241	1.877e-13
6	160758116	rs316172	C	G	-0.16798	0.0042997	0	-0.0072836	0.0038372	0.057674	-0.0397	0.0085	2.937e-06
6	161017363	rs73596816	A	G	0.7113	0.010499	0	-0.0058205	0.0098213	0.55342	0.0449	0.0235	0.05612
6	161380396	rs117110496	T	C	-0.37764	0.040056	4.2547e-21	0.0849	0.037426	0.023301	0.1497	0.0508	0.00324
6	161427062	rs34887229	A	C	-0.21325	0.016249	2.5564e-39	-0.021418	0.013608	0.11549	0.1142	0.0332	0.0005766
6	20428432	rs9465741	A	C	0.0037396	0.004039	0.35451	-0.024529	0.0035792	7.2406e-12	-0.0035	0.008	0.6646
6	25843746	rs3887266	T	C	-0.016332	0.0062692	0.0091838	-0.032013	0.0055615	8.6145e-09	-0.0165	0.0125	0.1876
6	41702979	rs11759908	T	C	0.00095268	0.0040285	0.81306	0.020912	0.0035757	4.9757e-09	0.0029	0.0084	0.7256
6	43806335	rs1317983	C	T	0.0023368	0.0043161	0.58822	0.037087	0.0038219	2.9402e-22	0.0168	0.0087	0.05417
6	7109665	rs3904600	G	C	-0.003663	0.0041219	0.37418	0.030334	0.003655	1.0554e-16	-0.02	0.0084	0.01767
6	90092802	rs55650455	C	T	0.0042623	0.0047597	0.37053	0.023222	0.0042254	3.8936e-08	-0.0001	0.01	0.9898
7	113452183	rs6962980	C	A	0.0064991	0.0040039	0.10455	-0.022321	0.0035526	3.3283e-10	0.0057	0.0082	0.4878
7	127263478	rs327508	A	G	0.0083058	0.004931	0.092107	-0.025062	0.0043769	1.03e-08	-0.0193	0.0104	0.06455
7	1286567	rs62435145	T	G	0.0025414	0.0044449	0.56749	0.048529	0.0039428	8.486e-35	-0.0101	0.0096	0.2961
7	128742164	rs7779637	G	A	0.0044459	0.004001	0.26648	-0.02394	0.0035475	1.5005e-11	0.0004	0.0081	0.9562
7	129589868	rs80349960	C	T	-0.0032774	0.0069061	0.6351	-0.041904	0.0061252	7.8759e-12	-0.0081	0.0152	0.5972
7	151414329	rs10265221	C	T	-0.0022182	0.0043863	0.61307	0.06883	0.0038889	4.9818e-70	0.0197	0.0099	0.04618
7	155605071	rs9333592	T	C	0.0059516	0.0075588	0.43107	-0.040048	0.0066996	2.2689e-09	0.0267	0.0171	0.1185
7	17287998	rs2106727	G	A	0.0082152	0.0041428	0.047371	-0.021517	0.0036764	4.844e-09	-0.0064	0.0084	0.4448
7	46753491	rs700750	A	C	0.0015897	0.0041119	0.69904	0.022822	0.0036516	4.1196e-10	-0.0041	0.0084	0.6218
7	75622281	rs6467958	C	T	-0.0023792	0.0044981	0.59685	0.027852	0.0039888	2.9095e-12	-0.0118	0.0089	0.1841
7	77489783	rs10215731	C	T	0.0004832	0.0045318	0.91509	0.036881	0.0040204	4.6323e-20	0.004	0.01	0.6861
8	126500031	rs28601761	G	C	0.0088849	0.0040838	0.029584	0.028462	0.0036212	3.8766e-15	0.0038	0.0085	0.6527
8	23745646	rs62650414	C	T	0.0026942	0.0041389	0.51508	-0.038588	0.0036699	7.545e-26	-0.0137	0.0084	0.1017
8	32417372	rs12543602	A	G	-0.0048998	0.0045931	0.28608	0.023156	0.0040675	1.2498e-08	-0.0019	0.0091	0.8326
8	9173209	rs7012637	A	G	0.0047533	0.0040083	0.23567	-0.027262	0.0035546	1.7389e-14	0.0209	0.0083	0.01187
9	136146597	rs550057	T	C	-0.0044364	0.0045629	0.33092	-0.031357	0.0040512	9.9872e-15	0.0076	0.009	0.3989
9	33109149	rs13296330	C	A	0.0064925	0.0065149	0.31898	-0.032362	0.0057878	2.2547e-08	0.0226	0.0135	0.0951
9	4283682	rs10974435	C	T	0.0042858	0.0039869	0.28239	-0.020016	0.0035359	1.5092e-08	-0.0137	0.0083	0.0994
9	71041532	rs4744592	A	T	0.004649	0.0070245	0.50808	-0.034227	0.0062291	3.9193e-08	-0.0059	0.0142	0.6777
9	71434707	rs4744712	C	A	-0.0033676	0.0040672	0.40767	-0.039643	0.0036021	3.6861e-28	-0.0012	0.0082	0.8874
9	95201917	rs1535754	G	T	-0.0015673	0.0043081	0.71601	0.020923	0.0038258	4.535e-08	0.0161	0.0086	0.06326
